# *MALAT1* Expression is Associated with Aggressive Behavior in Indolent B-Cell Neoplasms

**DOI:** 10.1101/2023.02.15.23285907

**Authors:** Elena María Fernández-Garnacho, Ferran Nadeu, Silvia Martín, Pablo Mozas, Andrea Rivero, Julio Delgado, Eva Giné, Armando López-Guillermo, Martí Duran-Ferrer, Itziar Salaverria, Cristina López, Sílvia Beà, Santiago Demajo, Pedro Jares, Xose S Puente, José Ignacio Martín-Subero, Elias Campo, Lluís Hernández

## Abstract

*MALAT1* is a long non-coding RNA with oncogenic roles in cancer but poorly studied in indolent B-cell neoplasms. Here, *MALAT1* expression was analyzed using RNA-seq, microarrays or qRT-PCR in primary samples from various clinico-biological subtypes of chronic lymphocytic leukemia (CLL, n=266) and follicular lymphoma (FL, n=61). In peripheral blood (PB) CLL samples, high *MALAT1* expression was associated with a significantly shorter time to treatment, independently from other known prognostic factors, such as IGHV mutational status. Coding genes whose expression levels were associated with *MALAT1* in CLL were predominantly related to oncogenic pathways stimulated in the lymph node (LN) microenvironment. Further analysis of *MALAT1* expression by microarrays in paired CLL samples from PB/LN showed that its levels were maintained between both anatomical compartments, supporting that the clinical value of *MALAT1* expression found in PB is mirroring expression differences already present in LN. Similarly, high *MALAT1* expression in FL predicted for a shorter progression-free survival, and its correlated expressed genes were associated with pathways promoting FL pathogenesis. In summary, *MALAT1* expression is related to pathophysiology and clinical behavior of indolent B-cell neoplasms. Particularly in CLL its levels could be a surrogate marker of the microenvironment stimulation and may contribute to refine the clinical management of these patients.
