## Supplementary material for "*MALAT1* Expression is Associated with Aggressive Behavior in Indolent B-Cell Neoplasms": TableS5

### Sheet: Table S5
Table S5. Baseline features of FL patients and association with MALAT1 expression groups.
	MALAT1 ≤6.25	MALAT1 >6.25	All patients	P-value
Number of patients, n (%)	50 (82)	11 (18)	61 (100)	−
Age >60 years, n (%)	15 (30)	5 (46)	20 (33)	0.323
Female sex, n (%)	34 (68)	6 (55)	40 (66)	0.395
ECOG PS ≥2, n (%)	1 (2)	2 (18)	3 (5)	0.084
B symptoms, n (%)	12 (24)	2 (18)	14 (23)	0.678
Ann-Arbor stage III/IV, n (%)	38 (76)	8 (73)	46 (75)	0.819
Secondary extranodal involvement, n (%)	34 (68)	7 (64)	41 (67)	0.78
Bone marrow involvement, n (%)	31 (62)	7 (64)	38 (62)	0.919
5 or more lymph node areas, n (%)	12 (24)	4 (36)	16 (26)	0.399
Bulky mass, n (%)	10 (20)	5 (46)	15 (25)	0.076
Histologic grade 1-2, n (%)	37 (74)	9 (82)	46 (75)	0.586
Ki67 index >30%, n (%)	28 (64)	4 (40)	32 (59)	0.17
Elevated serum LDH, n (%)	14 (29)	2 (18)	16 (27)	0.481
Elevated β2-microglobulin, n (%)	22 (47)	5 (46)	27 (47)	0.935
Hemoglobin <120 g/L, n (%)	9 (19)	2 (18)	11 (18)	0.776
High-risk FLIPI score, n (%)	14 (29)	1 (9)	15 (25)	0.178
CR rate, n (%)	9 (18)	5 (46)	14 (23)	0.05
PFS, % at 10 y (95% CI)	67 (55-82)	35 (16-76)	61 (50-75)	0.0102
OS, % at 10 y (95% CI)	89 (81-99)	76 (55-100)	86 (78-96)	0.2403
RHT, % at 10 y (95% CI)	4.1 (0.7-12.5)	16.1 (2.3-41.4)	6.7 (2.1-14.9)	0.1241
ECOG PS, Eastern Cooperative Oncology Group Performance Status; LDH, lactate dehydrogenase; FLIPI; Follicular Lymphoma International Prognostic Index; CR, complete response; PFS, progression-free survival; OS, overall survival; RHT, risk of histological transformation; CI, confidence interval; y, years.
