## Supplementary material for "*MALAT1* Expression is Associated with Aggressive Behavior in Indolent B-Cell Neoplasms": TableS7

### Sheet: Table S7
Table S7. Significant enriched pathways among positively and negatively correlated genes with MALAT1 in samples of FL from GSE107367
Positively enriched													Negatively enriched
Category	Term	Description	LogP	Log(q-value)	InTerm_InList	Symbols							Category	Term	Description	LogP	Log(q-value)	InTerm_InList	Symbols
Reactome Gene Sets	R-HSA-422475	Axon guidance	-17.8628	-13.5011	28/552	ACTB,ACTG1,GRB2,HSP90AA1,LYN,MYO9B,PIK3CD,PRKACA,PSMB8,PSMD2,RPL3,RPL9,RPL12,RPL30,RPL39,RPL41,RPS2,RPS3,RPS6,RPS18,RPS29,SEMA7A,ACTR3,ACTR2,ARPC2,CAP1,RPL13A,PABPC1							Reactome Gene Sets	R-HSA-445095	Interaction between L1 and Ankyrins	-4.49234	-1.33475	3/31	NRCAM,SPTBN2,NFASC
Reactome Gene Sets	R-HSA-9675108	Nervous system development	-17.3617	-13.301	28/577	ACTB,ACTG1,GRB2,HSP90AA1,LYN,MYO9B,PIK3CD,PRKACA,PSMB8,PSMD2,RPL3,RPL9,RPL12,RPL30,RPL39,RPL41,RPS2,RPS3,RPS6,RPS18,RPS29,SEMA7A,ACTR3,ACTR2,ARPC2,CAP1,RPL13A,PABPC1							Reactome Gene Sets	R-HSA-500792	GPCR ligand binding	-4.42107	-1.33013	7/467	C3AR1,CRH,LPAR1,FPR3,PTGER3,CCL25,WNT11
Reactome Gene Sets	R-HSA-975956	Nonsense Mediated Decay (NMD) independent of the Exon Junction Complex (EJC)	-15.4739	-11.5894	14/95	UPF1,RPL3,RPL9,RPL12,RPL30,RPL39,RPL41,RPS2,RPS3,RPS6,RPS18,RPS29,RPL13A,PABPC1
Reactome Gene Sets	R-HSA-376176	Signaling by ROBO receptors	-15.1959	-11.4362	18/218	MYO9B,PRKACA,PSMB8,PSMD2,RPL3,RPL9,RPL12,RPL30,RPL39,RPL41,RPS2,RPS3,RPS6,RPS18,RPS29,CAP1,RPL13A,PABPC1
Reactome Gene Sets	R-HSA-927802	Nonsense-Mediated Decay (NMD)	-14.2758	-10.8172	14/115	UPF1,RPL3,RPL9,RPL12,RPL30,RPL39,RPL41,RPS2,RPS3,RPS6,RPS18,RPS29,RPL13A,PABPC1
Reactome Gene Sets	R-HSA-975957	Nonsense Mediated Decay (NMD) enhanced by the Exon Junction Complex (EJC)	-14.2758	-10.8172	14/115	UPF1,RPL3,RPL9,RPL12,RPL30,RPL39,RPL41,RPS2,RPS3,RPS6,RPS18,RPS29,RPL13A,PABPC1
Reactome Gene Sets	R-HSA-156842	Eukaryotic Translation Elongation	-14.092	-10.6846	13/93	EEF1G,RPL3,RPL9,RPL12,RPL30,RPL39,RPL41,RPS2,RPS3,RPS6,RPS18,RPS29,RPL13A
Reactome Gene Sets	R-HSA-8953854	Metabolism of RNA	-13.7714	-10.4097	26/673	FUS,GTF2F1,HNRNPH1,HNRNPK,HNRNPL,PSMB8,PSMD2,UPF1,RPL3,RPL9,RPL12,RPL30,RPL39,RPL41,RPS2,RPS3,RPS6,RPS18,RPS29,SKIV2L,YWHAB,RPL13A,PRPF6,PABPC1,GAR1,SUGP1
Reactome Gene Sets	R-HSA-168273	Influenza Viral RNA Transcription and Replication	-13.2887	-9.96842	14/135	GTF2F1,HSP90AA1,RPL3,RPL9,RPL12,RPL30,RPL39,RPL41,RPS2,RPS3,RPS6,RPS18,RPS29,RPL13A
Reactome Gene Sets	R-HSA-9010553	Regulation of expression of SLITs and ROBOs	-13.1194	-9.83691	15/171	PSMB8,PSMD2,RPL3,RPL9,RPL12,RPL30,RPL39,RPL41,RPS2,RPS3,RPS6,RPS18,RPS29,RPL13A,PABPC1
Reactome Gene Sets	R-HSA-156827	L13a-mediated translational silencing of Ceruloplasmin expression	-13.0672	-9.81947	13/111	RPL3,RPL9,RPL12,RPL30,RPL39,RPL41,RPS2,RPS3,RPS6,RPS18,RPS29,RPL13A,PABPC1
Reactome Gene Sets	R-HSA-156902	Peptide chain elongation	-12.8512	-9.66553	12/89	RPL3,RPL9,RPL12,RPL30,RPL39,RPL41,RPS2,RPS3,RPS6,RPS18,RPS29,RPL13A
Reactome Gene Sets	R-HSA-192823	Viral mRNA Translation	-12.8512	-9.66553	12/89	RPL3,RPL9,RPL12,RPL30,RPL39,RPL41,RPS2,RPS3,RPS6,RPS18,RPS29,RPL13A
Reactome Gene Sets	R-HSA-72613	Eukaryotic Translation Initiation	-12.6693	-9.53806	13/119	RPL3,RPL9,RPL12,RPL30,RPL39,RPL41,RPS2,RPS3,RPS6,RPS18,RPS29,RPL13A,PABPC1
Reactome Gene Sets	R-HSA-72737	Cap-dependent Translation Initiation	-12.6693	-9.53806	13/119	RPL3,RPL9,RPL12,RPL30,RPL39,RPL41,RPS2,RPS3,RPS6,RPS18,RPS29,RPL13A,PABPC1
Reactome Gene Sets	R-HSA-2408557	Selenocysteine synthesis	-12.6155	-9.53251	12/93	RPL3,RPL9,RPL12,RPL30,RPL39,RPL41,RPS2,RPS3,RPS6,RPS18,RPS29,RPL13A
Reactome Gene Sets	R-HSA-72764	Eukaryotic Translation Termination	-12.6155	-9.53251	12/93	RPL3,RPL9,RPL12,RPL30,RPL39,RPL41,RPS2,RPS3,RPS6,RPS18,RPS29,RPL13A
Reactome Gene Sets	R-HSA-168255	Influenza Infection	-12.4125	-9.39326	14/156	GTF2F1,HSP90AA1,RPL3,RPL9,RPL12,RPL30,RPL39,RPL41,RPS2,RPS3,RPS6,RPS18,RPS29,RPL13A
Reactome Gene Sets	R-HSA-1280215	Cytokine Signaling in Immune system	-12.2832	-9.28323	25/715	B2M,CAPZA1,CASP3,GRB2,HIF1A,HLA-A,HLA-B,HLA-C,HLA-DPB1,HLA-E,HMGB1,HSP90AA1,INPP5D,INPPL1,IRF7,LMNB1,LYN,PIK3CD,PRKACA,MAP2K3,PSMB8,PSMD2,TRIM38,GSDMD,TXLNA
Reactome Gene Sets	R-HSA-72689	Formation of a pool of free 40S subunits	-12.176	-9.21223	12/101	RPL3,RPL9,RPL12,RPL30,RPL39,RPL41,RPS2,RPS3,RPS6,RPS18,RPS29,RPL13A
Reactome Gene Sets	R-HSA-9633012	Response of EIF2AK4 (GCN2) to amino acid deficiency	-12.176	-9.21223	12/101	RPL3,RPL9,RPL12,RPL30,RPL39,RPL41,RPS2,RPS3,RPS6,RPS18,RPS29,RPL13A
Reactome Gene Sets	R-HSA-2262752	Cellular responses to stress	-11.7404	-8.79361	25/757	CAPZA1,ETS1,H2AZ1,HIF1A,HSP90AA1,LMNB1,MAP2K3,PSMB8,PSMD2,RPL3,RPL9,RPL12,RPL30,RPL39,RPL41,RPS2,RPS3,RPS6,RPS18,RPS29,VHL,MAP4K4,RPL13A,UBN1,ARFGAP1
Reactome Gene Sets	R-HSA-1799339	SRP-dependent cotranslational protein targeting to membrane	-11.6307	-8.71619	12/112	RPL3,RPL9,RPL12,RPL30,RPL39,RPL41,RPS2,RPS3,RPS6,RPS18,RPS29,RPL13A
Reactome Gene Sets	R-HSA-72706	GTP hydrolysis and joining of the 60S ribosomal subunit	-11.6307	-8.71619	12/112	RPL3,RPL9,RPL12,RPL30,RPL39,RPL41,RPS2,RPS3,RPS6,RPS18,RPS29,RPL13A
Reactome Gene Sets	R-HSA-8953897	Cellular responses to stimuli	-11.5673	-8.66798	25/771	CAPZA1,ETS1,H2AZ1,HIF1A,HSP90AA1,LMNB1,MAP2K3,PSMB8,PSMD2,RPL3,RPL9,RPL12,RPL30,RPL39,RPL41,RPS2,RPS3,RPS6,RPS18,RPS29,VHL,MAP4K4,RPL13A,UBN1,ARFGAP1
Reactome Gene Sets	R-HSA-2408522	Selenoamino acid metabolism	-11.3577	-8.47309	12/118	RPL3,RPL9,RPL12,RPL30,RPL39,RPL41,RPS2,RPS3,RPS6,RPS18,RPS29,RPL13A
Reactome Gene Sets	R-HSA-9664407	Parasite infection	-10.266	-7.47248	9/59	ACTB,ACTG1,GRB2,LYN,MYO9B,ABI1,ACTR3,ACTR2,ARPC2
Reactome Gene Sets	R-HSA-9664417	Leishmania phagocytosis	-10.266	-7.47248	9/59	ACTB,ACTG1,GRB2,LYN,MYO9B,ABI1,ACTR3,ACTR2,ARPC2
Reactome Gene Sets	R-HSA-9664422	FCGR3A-mediated phagocytosis	-10.266	-7.47248	9/59	ACTB,ACTG1,GRB2,LYN,MYO9B,ABI1,ACTR3,ACTR2,ARPC2
Reactome Gene Sets	R-HSA-2029480	Fcgamma receptor (FCGR) dependent phagocytosis	-10.1368	-7.37069	10/86	ACTB,ACTG1,GRB2,HSP90AA1,LYN,MYO9B,ABI1,ACTR3,ACTR2,ARPC2
Reactome Gene Sets	R-HSA-2029482	Regulation of actin dynamics for phagocytic cup formation	-10.1303	-7.37069	9/61	ACTB,ACTG1,GRB2,HSP90AA1,MYO9B,ABI1,ACTR3,ACTR2,ARPC2
Reactome Gene Sets	R-HSA-8868773	rRNA processing in the nucleus and cytosol	-9.95396	-7.20503	13/194	RPL3,RPL9,RPL12,RPL30,RPL39,RPL41,RPS2,RPS3,RPS6,RPS18,RPS29,RPL13A,GAR1
Reactome Gene Sets	R-HSA-9711097	Cellular response to starvation	-9.92139	-7.18293	12/156	RPL3,RPL9,RPL12,RPL30,RPL39,RPL41,RPS2,RPS3,RPS6,RPS18,RPS29,RPL13A
Reactome Gene Sets	R-HSA-72766	Translation	-9.79733	-7.06909	15/291	EEF1G,RPL3,RPL9,RPL12,RPL30,RPL39,RPL41,RPS2,RPS3,RPS6,RPS18,RPS29,MRPL28,RPL13A,PABPC1
Reactome Gene Sets	R-HSA-72312	rRNA processing	-9.68268	-6.96442	13/204	RPL3,RPL9,RPL12,RPL30,RPL39,RPL41,RPS2,RPS3,RPS6,RPS18,RPS29,RPL13A,GAR1
Reactome Gene Sets	R-HSA-71291	Metabolism of amino acids and derivatives	-9.23155	-6.5326	16/374	OAZ1,OAZ2,PSMB8,PSMD2,RPL3,RPL9,RPL12,RPL30,RPL39,RPL41,RPS2,RPS3,RPS6,RPS18,RPS29,RPL13A
Reactome Gene Sets	R-HSA-6791226	Major pathway of rRNA processing in the nucleolus and cytosol	-9.09175	-6.40214	12/184	RPL3,RPL9,RPL12,RPL30,RPL39,RPL41,RPS2,RPS3,RPS6,RPS18,RPS29,RPL13A
Reactome Gene Sets	R-HSA-5663213	RHO GTPases Activate WASPs and WAVEs	-8.87678	-6.20527	7/36	ACTB,ACTG1,GRB2,ABI1,ACTR3,ACTR2,ARPC2
Reactome Gene Sets	R-HSA-449147	Signaling by Interleukins	-8.78542	-6.12268	17/462	CAPZA1,CASP3,GRB2,HIF1A,HMGB1,HSP90AA1,INPP5D,INPPL1,LMNB1,LYN,PIK3CD,PRKACA,MAP2K3,PSMB8,PSMD2,GSDMD,TXLNA
Reactome Gene Sets	R-HSA-1236977	Endosomal/Vacuolar pathway	-8.57499	-5.95364	5/11	B2M,HLA-A,HLA-B,HLA-C,HLA-E
Reactome Gene Sets	R-HSA-1280218	Adaptive Immune System	-8.48175	-5.86823	21/763	B2M,CAPZA1,CDC34,GRB2,HLA-A,HLA-B,HLA-C,HLA-DPB1,HLA-E,HMGB1,INPP5D,LYN,PIK3CD,PRKACA,PSMB8,PSMD2,VHL,YWHAB,TRIP12,SEC24C,STUB1
Reactome Gene Sets	R-HSA-983170	Antigen Presentation: Folding, assembly and peptide loading of class I MHC	-8.27219	-5.67391	6/25	B2M,HLA-A,HLA-B,HLA-C,HLA-E,SEC24C
Reactome Gene Sets	R-HSA-9658195	Leishmania infection	-7.51697	-4.96817	12/254	ACTB,ACTG1,GNAI2,GRB2,LYN,MYO9B,PRKACA,ABI1,ACTR3,ACTR2,ARPC2,GSDMD
Reactome Gene Sets	R-HSA-1236974	ER-Phagosome pathway	-7.28074	-4.78235	8/90	B2M,HLA-A,HLA-B,HLA-C,HLA-E,HMGB1,PSMB8,PSMD2
Reactome Gene Sets	R-HSA-877300	Interferon gamma signaling	-7.24289	-4.75624	8/91	B2M,HLA-A,HLA-B,HLA-C,HLA-DPB1,HLA-E,IRF7,TRIM38
Reactome Gene Sets	R-HSA-5653656	Vesicle-mediated transport	-7.13797	-4.69007	18/673	ACTB,ACTG1,ARF5,CAPZA1,GRB2,HSP90AA1,YWHAB,SEC24C,RGP1,ACTR3,ACTR2,ARPC2,GABARAP,GGA2,EXOC7,ITSN2,ARFGAP1,MCFD2
Reactome Gene Sets	R-HSA-6798695	Neutrophil degranulation	-6.87836	-4.46604	15/480	ATP6V0A1,B2M,XRCC6,HLA-A,HLA-B,HLA-C,HMGB1,HSP90AA1,PFKL,PSMD2,IQGAP1,ACTR2,CAP1,TMC6,GSDMD
Reactome Gene Sets	R-HSA-3928662	EPHB-mediated forward signaling	-6.83568	-4.42821	6/42	ACTB,ACTG1,LYN,ACTR3,ACTR2,ARPC2
Reactome Gene Sets	R-HSA-199991	Membrane Trafficking	-6.7809	-4.37823	17/634	ACTB,ACTG1,ARF5,CAPZA1,GRB2,YWHAB,SEC24C,RGP1,ACTR3,ACTR2,ARPC2,GABARAP,GGA2,EXOC7,ITSN2,ARFGAP1,MCFD2
Reactome Gene Sets	R-HSA-1236975	Antigen processing-Cross presentation	-6.75647	-4.35855	8/105	B2M,HLA-A,HLA-B,HLA-C,HLA-E,HMGB1,PSMB8,PSMD2
Reactome Gene Sets	R-HSA-9716542	Signaling by Rho GTPases, Miro GTPases and RHOBTB3	-6.67759	-4.28436	18/723	ACTB,ACTG1,GRB2,H2AZ1,HSP90AA1,LMNB1,MYO9B,VHL,YWHAB,IQGAP1,ARHGEF1,ABI1,ACTR3,ACTR2,ARPC2,NUDC,ITSN2,FGD2
Reactome Gene Sets	R-HSA-5663202	Diseases of signal transduction by growth factor receptors and second messengers	-6.63006	-4.25062	14/433	ACTB,ACTG1,EEF1G,GRB2,GTF2F1,HDAC1,HSP90AA1,LYN,PIK3CD,PSMB8,PSMD2,RPS6,YWHAB,IQGAP1
Reactome Gene Sets	R-HSA-983169	Class I MHC mediated antigen processing & presentation	-6.5075	-4.14567	13/377	B2M,CDC34,HLA-A,HLA-B,HLA-C,HLA-E,HMGB1,PSMB8,PSMD2,VHL,TRIP12,SEC24C,STUB1
Reactome Gene Sets	R-HSA-512988	Interleukin-3, Interleukin-5 and GM-CSF signaling	-6.47896	-4.13009	6/48	GRB2,INPP5D,INPPL1,LYN,PIK3CD,PRKACA
Reactome Gene Sets	R-HSA-9006934	Signaling by Receptor Tyrosine Kinases	-6.42465	-4.09197	15/521	ACTB,ACTG1,ATP6V0A1,GRB2,GTF2F1,HDAC1,HIF1A,HNRNPH1,HSP90AA1,LYN,PRKACA,YWHAB,ABI1,STUB1,MXD4
Reactome Gene Sets	R-HSA-5357801	Programmed Cell Death	-6.38257	-4.05429	10/210	CASP3,HMGB1,HSP90AA1,LMNB1,PSMB8,PSMD2,YWHAB,STK24,STUB1,GSDMD
Reactome Gene Sets	R-HSA-194315	Signaling by Rho GTPases	-6.12271	-3.82546	17/707	ACTB,ACTG1,GRB2,H2AZ1,HSP90AA1,LMNB1,MYO9B,YWHAB,IQGAP1,ARHGEF1,ABI1,ACTR3,ACTR2,ARPC2,NUDC,ITSN2,FGD2
Reactome Gene Sets	R-HSA-72649	Translation initiation complex formation	-5.98128	-3.70593	6/58	RPS2,RPS3,RPS6,RPS18,RPS29,PABPC1
Reactome Gene Sets	R-HSA-72662	Activation of the mRNA upon binding of the cap-binding complex and eIFs, and subsequent binding to 43S	-5.93676	-3.66848	6/59	RPS2,RPS3,RPS6,RPS18,RPS29,PABPC1
Reactome Gene Sets	R-HSA-8856828	Clathrin-mediated endocytosis	-5.6637	-3.43233	8/146	ACTB,ACTG1,GRB2,ACTR3,ACTR2,ARPC2,ITSN2,ARFGAP1
Reactome Gene Sets	R-HSA-913531	Interferon Signaling	-5.61238	-3.39055	9/199	B2M,HLA-A,HLA-B,HLA-C,HLA-DPB1,HLA-E,IRF7,PSMB8,TRIM38
Reactome Gene Sets	R-HSA-1640170	Cell Cycle	-5.57107	-3.36772	16/692	H2AZ1,HDAC1,HSP90AA1,LMNB1,LYN,PRKACA,PSMB8,PSMD2,RBL2,YWHAB,NUDC,MAU2,SUN2,GAR1,FKBPL,MZT2B
Reactome Gene Sets	R-HSA-909733	Interferon alpha/beta signaling	-5.49552	-3.30408	6/70	HLA-A,HLA-B,HLA-C,HLA-E,IRF7,PSMB8
Reactome Gene Sets	R-HSA-195258	RHO GTPase Effectors	-5.48215	-3.29362	11/327	ACTB,ACTG1,GRB2,H2AZ1,YWHAB,IQGAP1,ABI1,ACTR3,ACTR2,ARPC2,NUDC
Reactome Gene Sets	R-HSA-2172127	DAP12 interactions	-5.22126	-3.06094	5/45	B2M,GRB2,HLA-B,HLA-C,HLA-E
Reactome Gene Sets	R-HSA-109581	Apoptosis	-4.99171	-2.87055	8/180	CASP3,HMGB1,LMNB1,PSMB8,PSMD2,YWHAB,STK24,GSDMD
Reactome Gene Sets	R-HSA-72695	Formation of the ternary complex, and subsequently, the 43S complex	-4.94943	-2.83323	5/51	RPS2,RPS3,RPS6,RPS18,RPS29
Reactome Gene Sets	R-HSA-9012999	RHO GTPase cycle	-4.91535	-2.81095	12/449	ACTB,ACTG1,GRB2,HSP90AA1,LMNB1,MYO9B,IQGAP1,ARHGEF1,ABI1,NUDC,ITSN2,FGD2
Reactome Gene Sets	R-HSA-2682334	EPH-Ephrin signaling	-4.80529	-2.73019	6/92	ACTB,ACTG1,LYN,ACTR3,ACTR2,ARPC2
Reactome Gene Sets	R-HSA-912526	Interleukin receptor SHC signaling	-4.77717	-2.71212	4/27	GRB2,INPP5D,INPPL1,PIK3CD
Reactome Gene Sets	R-HSA-5218859	Regulated Necrosis	-4.71048	-2.65413	5/57	CASP3,HMGB1,HSP90AA1,STUB1,GSDMD
Reactome Gene Sets	R-HSA-72702	Ribosomal scanning and start codon recognition	-4.67334	-2.61971	5/58	RPS2,RPS3,RPS6,RPS18,RPS29
Reactome Gene Sets	R-HSA-69278	Cell Cycle, Mitotic	-4.62775	-2.58201	13/561	H2AZ1,HDAC1,HSP90AA1,LMNB1,LYN,PRKACA,PSMB8,PSMD2,RBL2,NUDC,MAU2,FKBPL,MZT2B
Reactome Gene Sets	R-HSA-6802948	Signaling by high-kinase activity BRAF mutants	-4.2688	-2.28367	4/36	ACTB,ACTG1,YWHAB,IQGAP1
Reactome Gene Sets	R-HSA-5674135	MAP2K and MAPK activation	-4.08583	-2.12724	4/40	ACTB,ACTG1,YWHAB,IQGAP1
Reactome Gene Sets	R-HSA-72163	mRNA Splicing - Major Pathway	-4.02078	-2.069	7/183	FUS,GTF2F1,HNRNPH1,HNRNPK,HNRNPL,PRPF6,SUGP1
Reactome Gene Sets	R-HSA-9656223	Signaling by RAF1 mutants	-3.9612	-2.02893	4/43	ACTB,ACTG1,YWHAB,IQGAP1
Reactome Gene Sets	R-HSA-451927	Interleukin-2 family signaling	-3.92175	-2.00241	4/44	GRB2,INPP5D,INPPL1,PIK3CD
Reactome Gene Sets	R-HSA-72172	mRNA Splicing	-3.90518	-1.99372	7/191	FUS,GTF2F1,HNRNPH1,HNRNPK,HNRNPL,PRPF6,SUGP1
Reactome Gene Sets	R-HSA-6802946	Signaling by moderate kinase activity BRAF mutants	-3.80901	-1.92297	4/47	ACTB,ACTG1,YWHAB,IQGAP1
Reactome Gene Sets	R-HSA-6802949	Signaling by RAS mutants	-3.80901	-1.92297	4/47	ACTB,ACTG1,YWHAB,IQGAP1
Reactome Gene Sets	R-HSA-6802955	Paradoxical activation of RAF signaling by kinase inactive BRAF	-3.80901	-1.92297	4/47	ACTB,ACTG1,YWHAB,IQGAP1
Reactome Gene Sets	R-HSA-9649948	Signaling downstream of RAS mutants	-3.80901	-1.92297	4/47	ACTB,ACTG1,YWHAB,IQGAP1
Reactome Gene Sets	R-HSA-350562	Regulation of ornithine decarboxylase (ODC)	-3.67031	-1.80691	4/51	OAZ1,OAZ2,PSMB8,PSMD2
Reactome Gene Sets	R-HSA-75153	Apoptotic execution phase	-3.63749	-1.77957	4/52	CASP3,HMGB1,LMNB1,STK24
Reactome Gene Sets	R-HSA-202424	Downstream TCR signaling	-3.58275	-1.74086	5/98	CDC34,HLA-DPB1,INPP5D,PSMB8,PSMD2
Reactome Gene Sets	R-HSA-912631	Regulation of signaling by CBL	-3.57581	-1.73524	3/22	GRB2,LYN,PIK3CD
Reactome Gene Sets	R-HSA-4420097	VEGFA-VEGFR2 Pathway	-3.56224	-1.72558	5/99	ACTB,ACTG1,HSP90AA1,PRKACA,ABI1
Reactome Gene Sets	R-HSA-351202	Metabolism of polyamines	-3.42545	-1.62004	4/59	OAZ1,OAZ2,PSMB8,PSMD2
Reactome Gene Sets	R-HSA-9006335	Signaling by Erythropoietin	-3.4071	-1.60908	3/25	GRB2,LYN,PIK3CD
Reactome Gene Sets	R-HSA-194138	Signaling by VEGF	-3.38754	-1.59286	5/108	ACTB,ACTG1,HSP90AA1,PRKACA,ABI1
Reactome Gene Sets	R-HSA-983705	Signaling by the B Cell Receptor (BCR)	-3.31509	-1.53667	5/112	GRB2,LYN,PIK3CD,PSMB8,PSMD2
Reactome Gene Sets	R-HSA-8878171	Transcriptional regulation by RUNX1	-3.31339	-1.53667	7/239	ELF1,H2AZ1,HDAC1,PSMB8,PSMD2,SMARCB1,SMARCD2
Reactome Gene Sets	R-HSA-72203	Processing of Capped Intron-Containing Pre-mRNA	-3.26	-1.49497	7/244	FUS,GTF2F1,HNRNPH1,HNRNPK,HNRNPL,PRPF6,SUGP1
Reactome Gene Sets	R-HSA-5620971	Pyroptosis	-3.25898	-1.49497	3/28	CASP3,HMGB1,GSDMD
Reactome Gene Sets	R-HSA-6802952	Signaling by BRAF and RAF1 fusions	-3.21456	-1.45924	4/67	ACTB,ACTG1,YWHAB,IQGAP1
Reactome Gene Sets	R-HSA-5683057	MAPK family signaling cascades	-3.2122	-1.45902	8/325	ACTB,ACTG1,GRB2,PRKACA,PSMB8,PSMD2,YWHAB,IQGAP1
Reactome Gene Sets	R-HSA-202403	TCR signaling	-3.1786	-1.43179	5/120	CDC34,HLA-DPB1,INPP5D,PSMB8,PSMD2
Reactome Gene Sets	R-HSA-2424491	DAP12 signaling	-3.16946	-1.42476	3/30	B2M,GRB2,HLA-E
Reactome Gene Sets	R-HSA-68886	M Phase	-3.13232	-1.39593	9/418	H2AZ1,HSP90AA1,LMNB1,PRKACA,PSMB8,PSMD2,NUDC,MAU2,MZT2B
Reactome Gene Sets	R-HSA-1445148	Translocation of SLC2A4 (GLUT4) to the plasma membrane	-3.0964	-1.36512	4/72	ACTB,ACTG1,YWHAB,EXOC7
Reactome Gene Sets	R-HSA-5626467	RHO GTPases activate IQGAPs	-3.08617	-1.35894	3/32	ACTB,ACTG1,IQGAP1
Reactome Gene Sets	R-HSA-983695	Antigen activates B Cell Receptor (BCR) leading to generation of second messengers	-3.08617	-1.35894	3/32	GRB2,LYN,PIK3CD
