## Supplementary material for "*MALAT1* Expression is Associated with Aggressive Behavior in Indolent B-Cell Neoplasms": TableS8

### Sheet: Table S8
Table S8. Gene lists from Venny analysis of overlappings between MALAT1-positively correlated genes related to significantly enriched pathways in FL and CLL
12 common elements in "CLL" and "FL":		953 elements included exclusively in "CLL":		87 elements included exclusively in "FL":
HSP90AA1		ATRX		ACTG1
LMNB1		BLM		GRB2
GAR1		BUB1		MYO9B
IQGAP1		CCNB1		PIK3CD
ABI1		CDK1		PRKACA
ACTR3		CDC25A		PSMB8
ACTR2		CENPC		PSMD2
CAPZA1		CENPE		RPL3
LYN		CENPF		RPL9
PABPC1		CSNK2A1		RPL12
TRIP12		CSNK2A2		RPL30
CASP3		DNA2		RPL39
		DYNC1I2		RPL41
		DYRK1A		RPS2
		E2F6		RPS3
		GSK3B		RPS6
		H3-3A		RPS18
		H3-3B		RPS29
		HSPA2		SEMA7A
		HSP90AB1		ARPC2
		HUS1		CAP1
		JAK2		RPL13A
		KIF2A		GTF2F1
		TNPO1		HNRNPH1
		LMNA		HNRNPK
		MCM4		HNRNPL
		MDM2		UPF1
		MDM4		SKIV2L
		RAB8A		YWHAB
		MLH1		PRPF6
		MNAT1		SUGP1
		PPP1R12A		ETS1
		PPP1R12B		H2AZ1
		ORC4		HIF1A
		ORC5		MAP2K3
		PAFAH1B1		VHL
		PCM1		MAP4K4
		PCNA		UBN1
		POLR2A		ARFGAP1
		POLR2D		OAZ2
		POLR2K		HLA-A
		PPP1CB		HLA-B
		PPP1CC		HLA-C
		PPP2CA		HLA-DPB1
		PPP2CB		HLA-E
		PPP2R1A		HMGB1
		PPP2R1B		INPP5D
		PPP2R2A		INPPL1
		PPP2R5B		IRF7
		PPP2R5E		TRIM38
		PPP6C		GSDMD
		PRIM2		TXLNA
		MAPK1		ATP6V0A1
		PSMA1		HDAC1
		PSMA3		STUB1
		PSMA6		MXD4
		PSMB2		STK24
		PSMD11		CDC34
		PSMD12		SEC24C
		RAB1A		EEF1G
		RAB2A		MRPL28
		RAD21		RBL2
		RANBP2		NUDC
		RBBP8		MAU2
		RBL1		SUN2
		RPA3		FKBPL
		RRM2		MZT2B
		CLIP1		ARF5
		SET		RGP1
		SPAST		GABARAP
		TERF1		GGA2
		TERF2		EXOC7
		TFDP2		ITSN2
		UBE2D1		MCFD2
		VRK2		B2M
		XPO1		XRCC6
		YWHAE		PFKL
		YWHAG		TMC6
		YWHAZ		ARHGEF1
		TUBA1A		FGD2
		SMC1A		GNAI2
		H4C9		SMARCB1
		H2AC18		SMARCD2
		H4C3		ACTB
		SMARCA5		FUS
		BLZF1		OAZ1
		USO1		ELF1
		DYNLL1
		CDC23
		BTRC
		EXO1
		KIF23
		BABAM2
		CEP135
		NUP93
		CEP57
		CCP110
		NUP58
		SMC4
		PSME3
		PSMD14
		STAG1
		TUBGCP3
		PLK4
		STAG2
		NUP50
		ARPP19
		YWHAQ
		MAPRE1
		TPX2
		PDS5B
		WAPL
		PDS5A
		NUP160
		FBXW11
		CLASP1
		LEMD3
		CHMP2B
		FBXO5
		SMC1B
		RPA4
		SYCP3
		GMNN
		DYNC1LI1
		CHMP3
		UIMC1
		RSF1
		NDE1
		ZWILCH
		HAUS2
		PPP6R3
		MIS18BP1
		PPP2R2D
		TAOK1
		CLSPN
		NCAPG
		ANAPC1
		MCPH1
		CEP76
		NDEL1
		SEH1L
		KIF18A
		TUBA1C
		CABLES1
		ESCO1
		NEDD1
		NUP35
		LIN54
		NEK7
		SGO1
		RNF168
		CNEP1R1
		KMT5A
		MZT1
		H4C15
		RHOB
		ARHGAP5
		RHOH
		CALM1
		CALM2
		CDC42
		CLTC
		CPD
		CTNNB1
		DBT
		DIAPH2
		DOCK2
		ECT2
		NIPSNAP2
		HSPE1
		ITGB1
		KIF5B
		NCK1
		NDUFA5
		NF2
		NHS
		PAK2
		PIK3C3
		PIK3R1
		PKN2
		ABCD3
		RASGRF2
		ROCK1
		S100A8
		SOS1
		SOS2
		TFRC
		TIAM1
		WIPF1
		RAB7A
		USP9X
		PICALM
		MTMR1
		WASF1
		VAPB
		IL32
		COPS2
		VAMP3
		TXNL1
		SLK
		ARHGAP11A
		KIF14
		WASF2
		SRRM1
		STAM2
		NET1
		NCOA2
		CDC42EP3
		GNA13
		IQGAP2
		FRS2
		STIP1
		RRAS2
		ANKRD26
		DAAM1
		FNBP1
		UHRF1BP1L
		SWAP70
		TMEM87A
		TOR1AIP1
		ARFGAP3
		RACGAP1
		TMOD3
		SENP1
		ARHGEF4
		COPS4
		FAM13B
		TAOK3
		ANLN
		PHIP
		DOCK10
		ARHGEF40
		DEPDC1B
		ARHGAP15
		ERBIN
		RNF20
		CDC42SE2
		VANGL2
		KIDINS220
		ARHGAP31
		SRGAP1
		FAM135A
		ALS2
		DIAPH3
		DOCK8
		PARD6B
		DOCK7
		ACBD5
		ARHGAP18
		ARHGAP12
		OSBPL11
		TAGAP
		MSI2
		IQGAP3
		DOCK11
		WIPF2
		ARL13B
		RAB9A
		RHOT1
		ARCN1
		AREG
		ARF4
		BICD1
		BNIP1
		CAPZA2
		CD3D
		CTSC
		CHM
		CUX1
		CD55
		HBEGF
		EREG
		GALNT1
		GOLGA4
		IL7R
		KIF11
		KIFC1
		LDLR
		LNPEP
		MAN1A1
		MAN2A1
		MYO5A
		PAFAH1B2
		PRKAG1
		RAB5A
		RAB6A
		RALA
		STXBP3
		TRAPPC10
		WNT5A
		COPS3
		RAB11A
		NAPG
		SYNJ1
		REPS2
		CYTH1
		VPS4B
		GOSR1
		RAB36
		CNIH1
		COG5
		SEC23A
		EXOC5
		SEC24A
		GJB6
		RAB10
		MAN1A2
		TMED2
		KDELR3
		KIF3A
		AP4S1
		AAK1
		SEC31A
		TRAPPC8
		KIFAP3
		RAB3GAP1
		RAB18
		RAB21
		KIF1B
		KIF13B
		AP4E1
		RABGAP1
		KIF4A
		RAB3GAP2
		GAPVD1
		BLOC1S6
		RAB30
		RABGEF1
		UBQLN1
		TMED7
		SAR1B
		CHMP5
		RAB8B
		VPS37C
		VPS53
		KIF27
		KIF21A
		KIF16B
		DENND4C
		EXOC1
		ACTR10
		COG6
		DENND1A
		EXOC4
		RINT1
		KIF9
		ACBD3
		MAP1LC3B
		RAB33B
		TRAPPC9
		ANKRD27
		COG7
		SNX18
		FCHO2
		RAB3IP
		NAA30
		AP1S3
		VPS37A
		SH3D19
		DENND5B
		DENND1B
		DENND6A
		EPGN
		YIPF6
		HP
		HSP90B1
		MARCO
		HSPH1
		APC
		BCL2A1
		BRAF
		CCNC
		CD28
		CDK8
		CHUK
		CREB1
		DUSP6
		GAB1
		GTF2F2
		HDAC2
		NRG1
		NR4A1
		KRAS
		SMAD2
		SMAD4
		NRAS
		PDGFB
		PIK3CB
		PIM1
		PPM1B
		PRKAR1A
		MAP2K1
		PSEN1
		PTEN
		PTPN11
		RAP1A
		RAP1B
		STAT3
		STRN
		ADAM17
		TGFBR1
		TGFBR2
		ZMYM2
		SHOC2
		FXR1
		PPFIBP1
		IRS2
		KAT2B
		LRRFIP1
		QKI
		NCOR1
		NCOR2
		FAM131B
		GAB2
		ATG7
		TENT4A
		CPSF6
		DUSP10
		FGFR1OP2
		SND1
		TRAT1
		APBB1IP
		ZC3HAV1
		BIRC6
		MIB1
		TBL1XR1
		TNKS2
		FIP1L1
		RICTOR
		ATF3
		ATP6V1A
		ATP6V1B2
		ATP6V0C
		ATP6V1C1
		ATP6V1E1
		ATP7A
		ATR
		BACH1
		ATF2
		EIF2S1
		ERN1
		ETS2
		EZH2
		FOS
		GFPT1
		NR3C1
		GSR
		H1-2
		H1-3
		HSBP1
		DNAJA1
		HSPA1B
		HSPA5
		HSPA6
		DNAJB1
		ID1
		CXCL8
		JUN
		DNAJB9
		NFE2L2
		MAPK8
		DNAJC3
		RHEB
		RNF2
		RPS6KA3
		MAP2K4
		SOD2
		SSR1
		HSPA13
		ELOC
		TLR4
		DNAJC7
		TXN
		TXNRD1
		UBE2D3
		CUL2
		NCOA1
		LAMTOR3
		BAG5
		DEPDC5
		EDEM1
		HERPUD1
		DNAJB6
		LRPPRC
		DNAJA2
		CITED2
		HSPA4L
		ATF6
		TNIK
		SIRT1
		SUZ12
		PPP1R15A
		SIN3A
		ERO1A
		MBTPS2
		ATP6V1D
		ATP6V1H
		CYCS
		MIOS
		EGLN1
		HIF1AN
		RRAGC
		CREB3L2
		FBXL17
		PHC3
		CHD9
		FNIP1
		TGS1
		NLRP3
		SLC38A9
		DCP2
		AGO3
		RPL22L1
		CASTOR2
		COMMD3-BMI1
		CANX
		CD3E
		CD8A
		CD8B
		CD14
		CD40LG
		FYB1
		UBE2K
		ITGAL
		ITK
		ITPR2
		SH2D1A
		TRIM37
		PPP3CA
		PPP3CB
		PPP3R1
		PRKACB
		PRKCQ
		PTPRC
		PTPRJ
		REL
		RNF6
		UBE2A
		UBE2B
		UBE2E2
		UBE2G1
		UBE2H
		UBE2L3
		UBE2V1
		UBE3A
		VCAM1
		GAN
		BCL10
		SOCS3
		UBE4A
		RNF14
		UBE3C
		PJA2
		KLHL21
		RNF41
		UBE2E3
		MALT1
		WWP1
		GLMN
		TAB2
		RCHY1
		LTN1
		WSB1
		PTPN22
		FBXL4
		RNF115
		KLHL20
		MYLIP
		RNF138
		UBE2D4
		RNF111
		UBE2R2
		SEC61A2
		UBE2W
		HACE1
		UBE2Z
		UBA5
		RNF34
		FBXO11
		ITCH
		FBXO30
		FBXL20
		UBE3D
		LONRF1
		LRR1
		ZNRF2
		CD300E
		MTF1
		DLG2
		DUSP1
		DUSP2
		DUSP4
		DUSP5
		IL2RA
		IL5
		RANBP9
		LYPLA1
		PAQR3
		DAB2IP
		AP2B1
		RHOA
		CRK
		CRKL
		EGR1
		EGR2
		EGR4
		FER
		FOSB
		ID2
		LAMA2
		MEF2A
		MMP9
		HNRNPM
		PLAT
		MAP2K5
		PTPN1
		PTPN2
		REST
		RIT1
		RRAD
		SGK1
		TCF12
		FOSL1
		RPS6KA5
		ELMO1
		TRIB1
		ATP6V0A2
		LRIG1
		RANBP10
		UCHL3
		USP7
		PEX13
		CTR9
		DERL1
		CDC73
		LEO1
		ATP1B3
		ATP2B1
		CALU
		CD2
		GNAI3
		SERPIND1
		ITGA6
		OLR1
		PLAUR
		SRGN
		PRKAR2A
		S100A10
		SLC3A2
		SLC16A1
		TTN
		SLC7A5
		PHACTR2
		RCOR1
		CYRIB
		GNG13
		GNG2
		SIRPG
		CDC37L1
		RBSN
		APOOL
		JMJD1C
		BCL6
		BNIP3L
		CCNG1
		CCNT1
		CCNT2
		GADD45A
		GLS
		GTF2H1
		IGFBP3
		CNOT2
		PMAIP1
		SUPT4H1
		TAF2
		TAF4B
		TAF5
		TAF9
		TAF13
		TCEA1
		TP53BP2
		BTG2
		KAT6A
		TAF15
		CDK13
		CCNK
		NDRG1
		PRMT5
		PLK2
		AGO2
		RGCC
		CNOT7
		RRM2B
		ELOA2
		TIGAR
		GATAD2B
		E2F8
		SETD9
		JMY
		TAF1L
		HIPK1
		ELOA3BP
		SEPTIN7
		MAPK6
		NCOA3
		IL1RAP
		PIP5K1A
		IER3
		APAF1
		ADAM10
		ARNT
		ANGPT2
		AP1G1
		COPA
		COPB1
		DNM1
		EPS15
		FTH1
		GJB2
		AGFG1
		LMAN1
		PIK3C2A
		STX5
		TSG101
		SEC22C
		COPB2
		SEC22B
		KIF20B
		GCC2
		PUM1
		SEC24D
		DENND4A
		TFG
		SEC24B
		ANKRD28
		DCTN4
		VTA1
		RIN2
		RALGAPB
		RIC1
		NAA35
		TBC1D15
		SBF2
		REPS1
		SYS1
		CCNH
		CDC27
		CDKN1A
		E2F5
		H2BC5
		MCM6
		NUP98
		ORC2
		PPP2R5C
		PSMD1
		PSMD5
		UBE2E1
		H2BC21
		NUP155
		NUP153
		AKAP9
		DBF4
		PHLDA1
		CLASP2
		PSME4
		NUP188
		NIPBL
		CEP70
		MASTL
		HPR
		PMM2
		SEL1L
		ST3GAL5
		MARCHF6
		RNF139
		SLC17A5
		MANEA
		ALG13
		MAGT1
		NUS1
		CCT6A
		CHN1
		MTR
		MYO9A
		PIK3CA
		FARP2
		WWP2
		ARHGAP26
		RND1
		ARMCX3
		RHOV
		RALGAPA1
		WAC
		UBA6
		UBE2Q2
		CDC5L
		EIF4A1
		EIF4E
		ETF1
		HNRNPU
		PLRG1
		POLR2B
		PRCC
		SRSF6
		SRSF7
		SLBP
		RNMT
		BUD31
		PRPF4
		DDX21
		EFTUD2
		SNRNP40
		WTAP
		EIF4A3
		DDX46
		THOC1
		SF3B4
		SMNDC1
		BCAS2
		SF3A1
		RPP30
		PAIP1
		HBS1L
		PAPOLA
		NUDT21
		RPP14
		WBP4
		CASC3
		XRN2
		DIS3
		SNW1
		SMG1
		WDR43
		MTREX
		DCAF13
		UPF2
		GNL3
		UTP20
		UTP11
		CDC40
		NOP58
		TRMT6
		CPSF3
		WBP11
		XRN1
		TEX10
		CWC25
		NSUN2
		CDKAL1
		HEATR1
		WDR33
		PNRC2
		RBM22
		RIOK2
		DCP1A
		PNO1
		THOC2
		TRMT5
		METTL14
		TUT7
		NOL9
		ISG20L2
		WDR75
		FYTTD1
		UTP4
		PRPF38A
		PPIL4
		ERI1
		WDR36
		HNRNPA3
		CNOT6L
		PAN3
		FAM98B
		CTLA4
		ICAM1
		ITPR1
		KIR2DL4
		PDPK1
		PLCG2
		PRKACG
		NPEPPS
		DCAF1
		CD209
		RLIM
		MEX3C
		BTBD1
		KLHL9
		TRIM39
		SMURF2
		SPSB1
		LNX1
		HECTD2
		FBXL13
		TNKS
		OTUD3
		TNRC6A
		ANXA1
		CSF2RA
		CSF3
		EIF4G2
		CXCL1
		CXCL2
		HSPA9
		IFNAR1
		IFNAR2
		IFNG
		IL1A
		IL1B
		IL1RN
		IL6
		IL6ST
		IL10RB
		CXCL10
		KPNA1
		KPNA4
		MCL1
		SERPINB2
		PTGS2
		PTPN4
		ABCE1
		CCL3
		CCL4
		CCL20
		TCP1
		TRAF3
		VEGFA
		PIAS1
		TNFSF9
		TNFSF15
		BCL2L11
		ARIH1
		PDCD4
		TBK1
		BRWD1
		PELI1
		CRLF2
		TNFRSF13C
		IL34
		EIF4E3
		CCL3L3
		PTGES3
		DNAJB11
		FNIP2
		TSPYL2
		MYH11
		WRN
		COP1
		RASA2
		RAPGEF2
		CSNK1A1
		RBPJ
		ERLEC1
		NBEA
