## Supplementary material for "*MALAT1* Expression is Associated with Aggressive Behavior in Indolent B-Cell Neoplasms": TableS9

### Sheet: Table S9
Table S9. Enriched pathways found exclusively in CLL (vs FL) among MALAT1-positively correlated genes from pathways already found significantly enriched in separated analysis for each lymphoma type
Category	Term	Description	LogP	Log(q-value)	InTerm_InList	Symbols
Reactome Gene Sets	R-HSA-1280218	Adaptive Immune System	-100	-96.4301	183/769	AP2B1,AP1G1,CALM1,CALM2,CANX,CAPZA2,CD3D,CD3E,CD8A,CD8B,CD14,CD28,CD40LG,CDC27,CDC42,CENPE,CTSC,CHUK,CLTC,CTLA4,DNM1,DYNC1I2,FYB1,UBE2K,HSPA5,ICAM1,ITGAL,ITGB1,ITK,ITPR1,ITPR2,KIF2A,KIF5B,KIR2DL4,KIF11,KRAS,LNPEP,SH2D1A,TRIM37,NCK1,NRAS,PAK2,PDPK1,PIK3C3,PIK3CA,PIK3CB,PIK3R1,PLCG2,PPP2CA,PPP2CB,PPP2R1A,PPP2R1B,PPP2R5B,PPP2R5C,PPP2R5E,PPP3CA,PPP3CB,PPP3R1,PRKACB,PRKACG,PRKCQ,PSMA1,PSMA3,PSMA6,PSMB…
Reactome Gene Sets	R-HSA-1640170	Cell Cycle	-100	-96.4301	184/692	ATR,ATRX,BLM,BUB1,CCNB1,CCNH,CDK1,CDC25A,CDC27,CDKN1A,CENPC,CENPE,CENPF,CSNK2A1,CSNK2A2,DNA2,DYNC1I2,DYRK1A,E2F5,E2F6,GSK3B,H2BC5,H3-3A,H3-3B,HSPA2,HSP90AB1,HUS1,JAK2,KIF2A,TNPO1,LMNA,MCM4,MCM6,MDM2,MDM4,RAB8A,MLH1,MNAT1,PPP1R12A,PPP1R12B,NUP98,ORC2,ORC4,ORC5,PAFAH1B1,PCM1,PCNA,POLR2A,POLR2B,POLR2D,POLR2K,PPP1CB,PPP1CC,PPP2CA,PPP2CB,PPP2R1A,PPP2R1B,PPP2R2A,PPP2R5B,PPP2R5C,PPP2R5E,PPP6C,PRIM2,MAPK…
Reactome Gene Sets	R-HSA-199991	Membrane Trafficking	-100	-96.4301	177/634	AP2B1,AP1G1,ARCN1,AREG,ARF4,BICD1,BNIP1,CALM1,CALM2,CAPZA2,CD3D,CENPE,CTSC,CHM,CLTC,COPA,COPB1,CPD,CUX1,CD55,DNM1,DYNC1I2,HBEGF,EPS15,EREG,FTH1,GALNT1,GJB2,GOLGA4,AGFG1,IL7R,KIF2A,KIF5B,KIF11,KIFC1,LDLR,LMAN1,LNPEP,MAN1A1,MAN2A1,RAB8A,MYO5A,PAFAH1B1,PAFAH1B2,PIK3C2A,PPP6C,PRKAG1,RAB1A,RAB5A,RAB6A,RALA,STX5,STXBP3,TFRC,TRAPPC10,TSG101,WNT5A,YWHAE,YWHAG,YWHAZ,TUBA1A,RAB7A,PICALM,COPS3,USO1,DYNLL1,R…
Reactome Gene Sets	R-HSA-194315	Signaling by Rho GTPases	-100	-96.4301	173/707	RHOA,RHOB,ARHGAP5,RHOH,BUB1,CALM1,CALM2,CCT6A,CDC42,CENPC,CENPE,CENPF,CHN1,CLTC,CPD,CTNNB1,DBT,DIAPH2,DYNC1I2,DOCK2,ECT2,NIPSNAP2,H2BC5,H3-3A,H3-3B,HSP90AB1,HSPE1,ITGB1,KIF2A,KIF5B,LMAN1,MTR,MYH11,MYO9A,PPP1R12A,PPP1R12B,NCK1,NDUFA5,NF2,NHS,NUP98,PAFAH1B1,PAK2,PDPK1,PIK3C3,PIK3CA,PIK3R1,PPP1CB,PPP1CC,PPP2CA,PPP2CB,PPP2R1A,PPP2R1B,PPP2R5B,PPP2R5C,PPP2R5E,PKN2,MAPK1,ABCD3,RANBP2,RASGRF2,ROCK1,CLIP1…
Reactome Gene Sets	R-HSA-9716542	Signaling by Rho GTPases, Miro GTPases and RHOBTB3	-100	-96.4301	175/723	RHOA,RHOB,ARHGAP5,RHOH,BUB1,CALM1,CALM2,CCT6A,CDC42,CENPC,CENPE,CENPF,CHN1,CLTC,CPD,CTNNB1,DBT,DIAPH2,DYNC1I2,DOCK2,ECT2,NIPSNAP2,H2BC5,H3-3A,H3-3B,HSP90AB1,HSPE1,ITGB1,KIF2A,KIF5B,LMAN1,MTR,MYH11,MYO9A,PPP1R12A,PPP1R12B,NCK1,NDUFA5,NF2,NHS,NUP98,PAFAH1B1,PAK2,PDPK1,PIK3C3,PIK3CA,PIK3R1,PPP1CB,PPP1CC,PPP2CA,PPP2CB,PPP2R1A,PPP2R1B,PPP2R5B,PPP2R5C,PPP2R5E,PKN2,MAPK1,ABCD3,RANBP2,RASGRF2,ROCK1,CLIP1…
Reactome Gene Sets	R-HSA-5653656	Vesicle-mediated transport	-100	-96.4301	182/673	AP2B1,AP1G1,ARCN1,AREG,ARF4,BICD1,BNIP1,CALM1,CALM2,CAPZA2,CD3D,CENPE,CTSC,CHM,CLTC,COPA,COPB1,CPD,CUX1,CD55,DNM1,DYNC1I2,HBEGF,EPS15,EREG,FTH1,GALNT1,GJB2,GOLGA4,HP,HPR,AGFG1,IL7R,KIF2A,KIF5B,KIF11,KIFC1,LDLR,LMAN1,LNPEP,MAN1A1,MAN2A1,RAB8A,MYO5A,PAFAH1B1,PAFAH1B2,PIK3C2A,PPP6C,PRKAG1,RAB1A,RAB5A,RAB6A,RALA,STX5,STXBP3,TFRC,TRAPPC10,HSP90B1,TSG101,WNT5A,YWHAE,YWHAG,YWHAZ,TUBA1A,RAB7A,PICALM,COPS…
Reactome Gene Sets	R-HSA-69278	Cell Cycle, Mitotic	-97.3885	-93.8856	152/561	BUB1,CCNB1,CCNH,CDK1,CDC25A,CDC27,CDKN1A,CENPC,CENPE,CENPF,CSNK2A1,CSNK2A2,DNA2,DYNC1I2,DYRK1A,E2F5,E2F6,GSK3B,H2BC5,H3-3A,H3-3B,HSP90AB1,JAK2,KIF2A,TNPO1,LMNA,MCM4,MCM6,RAB8A,MNAT1,PPP1R12A,PPP1R12B,NUP98,ORC2,ORC4,ORC5,PAFAH1B1,PCM1,PCNA,PPP1CB,PPP1CC,PPP2CA,PPP2CB,PPP2R1A,PPP2R1B,PPP2R2A,PPP2R5B,PPP2R5C,PPP2R5E,PRIM2,MAPK1,PSMA1,PSMA3,PSMA6,PSMB2,PSMD1,PSMD5,PSMD11,PSMD12,RAB1A,RAB2A,RAD21,RAN…
Reactome Gene Sets	R-HSA-2262752	Cellular responses to stress	-92.4206	-88.9756	170/784	ARNT,ATF3,ATP6V1A,ATP6V1B2,ATP6V0C,ATP6V1C1,ATP6V1E1,ATP7A,ATR,BACH1,CAPZA2,CDC27,CDKN1A,CREB1,ATF2,CSNK2A1,CSNK2A2,DYNC1I2,EIF2S1,ERN1,ETS2,EZH2,FOS,GFPT1,NR3C1,GSK3B,GSR,H1-2,H1-3,H2BC5,H3-3A,H3-3B,HSBP1,DNAJA1,HSPA1B,HSPA2,HSPA5,HSPA6,HSPA9,HSP90AB1,DNAJB1,ID1,IL1A,IL6,CXCL8,JUN,LMNA,DNAJB9,MDM2,MDM4,NFE2L2,NUP98,PPP2R5B,MAPK1,MAPK8,DNAJC3,PSMA1,PSMA3,PSMA6,PSMB2,PSMD1,PSMD5,PSMD11,PSMD12,RANB…
Reactome Gene Sets	R-HSA-8953897	Cellular responses to stimuli	-92.1117	-88.7179	171/798	ARNT,ATF3,ATP6V1A,ATP6V1B2,ATP6V0C,ATP6V1C1,ATP6V1E1,ATP7A,ATR,BACH1,CAPZA2,CDC27,CDKN1A,CREB1,ATF2,CSNK2A1,CSNK2A2,DYNC1I2,EIF2S1,ERN1,ETS2,EZH2,FOS,GFPT1,NR3C1,GSK3B,GSR,H1-2,H1-3,H2BC5,H3-3A,H3-3B,HSBP1,DNAJA1,HSPA1B,HSPA2,HSPA5,HSPA6,HSPA9,HSP90AB1,DNAJB1,ID1,IL1A,IL6,CXCL8,JUN,LMNA,DNAJB9,MDM2,MDM4,MTF1,NFE2L2,NUP98,PPP2R5B,MAPK1,MAPK8,DNAJC3,PSMA1,PSMA3,PSMA6,PSMB2,PSMD1,PSMD5,PSMD11,PSMD12…
Reactome Gene Sets	R-HSA-5663202	Diseases of signal transduction by growth factor receptors and second messengers	-78.7117	-75.3636	121/433	ADAM10,APC,AREG,BCL2A1,BRAF,CALM1,CALM2,CCNC,CD28,CDK8,CDKN1A,CHUK,CLTC,CREB1,CSNK1A1,CTNNB1,CUX1,HBEGF,DUSP6,EREG,GAB1,GOLGA4,GSK3B,GTF2F2,HDAC2,NRG1,NR4A1,RBPJ,JAK2,KIF5B,KRAS,LMNA,SMAD2,SMAD4,MDM2,NRAS,PDGFB,PDPK1,PIK3CA,PIK3CB,PIM1,PIK3R1,POLR2A,POLR2B,POLR2D,POLR2K,PPM1B,PPP1CB,PPP1CC,PPP2CA,PPP2CB,PPP2R1A,PPP2R1B,PPP2R5B,PPP2R5C,PPP2R5E,PRKAR1A,MAPK1,MAP2K1,PSEN1,PSMA1,PSMA3,PSMA6,PSMB2,PSM…
Reactome Gene Sets	R-HSA-68886	M Phase	-75.012	-71.7053	116/418	BUB1,CCNB1,CDK1,CDC27,CENPC,CENPE,CENPF,CSNK2A1,CSNK2A2,DYNC1I2,H2BC5,H3-3A,H3-3B,KIF2A,TNPO1,LMNA,NUP98,PAFAH1B1,PCM1,PPP1CC,PPP2CA,PPP2CB,PPP2R1A,PPP2R1B,PPP2R2A,PPP2R5B,PPP2R5C,PPP2R5E,MAPK1,PSMA1,PSMA3,PSMA6,PSMB2,PSMD1,PSMD5,PSMD11,PSMD12,RAB1A,RAB2A,RAD21,RANBP2,CLIP1,SET,SPAST,UBE2D1,UBE2E1,VRK2,XPO1,YWHAE,YWHAG,TUBA1A,SMC1A,H4C9,H2AC18,H2BC21,H4C3,BLZF1,USO1,DYNLL1,CDC23,KIF23,NUP155,CEP1…
Reactome Gene Sets	R-HSA-9012999	RHO GTPase cycle	-67.9826	-64.7137	113/449	RHOA,RHOB,ARHGAP5,RHOH,CCT6A,CDC42,CHN1,CLTC,CPD,DBT,DIAPH2,DOCK2,ECT2,NIPSNAP2,HSP90AB1,HSPE1,ITGB1,LMAN1,MTR,MYO9A,NCK1,NDUFA5,NHS,PAK2,PIK3CA,PIK3R1,PKN2,ABCD3,RASGRF2,ROCK1,SOS1,SOS2,STX5,TFRC,TIAM1,VRK2,WIPF1,RAB7A,USP9X,PICALM,MTMR1,WASF1,VAPB,IL32,COPS2,VAMP3,TXNL1,CCP110,SLK,ARHGAP11A,FARP2,KIF14,WASF2,SRRM1,STAM2,NET1,CDC42EP3,GNA13,IQGAP2,FRS2,STIP1,WWP2,RRAS2,ANKRD26,DAAM1,FNBP1,UHRF1B…
Reactome Gene Sets	R-HSA-1280215	Cytokine Signaling in Immune system	-67.5143	-64.2802	138/715	ANXA1,BCL6,CANX,CD40LG,CDC42,CDKN1A,CHUK,CREB1,ATF2,CRK,CRKL,CSF2RA,CSF3,DUSP4,DUSP6,EGR1,EIF4A1,EIF4E,EIF4G2,FOS,CXCL1,CXCL2,HSPA9,ICAM1,IFNAR1,IFNAR2,IFNG,IL1A,IL1B,IL1RAP,IL1RN,IL2RA,IL5,IL6,IL6ST,IL7R,CXCL8,IL10RB,CXCL10,ITGB1,JAK2,JUN,KPNA1,KPNA4,KRAS,MCL1,MEF2A,MMP9,NRAS,NUP98,SERPINB2,PAK2,PIK3CA,PIK3CB,PIM1,PIK3R1,PPM1B,PPP2CA,PPP2CB,PPP2R1A,PPP2R1B,MAPK1,MAPK8,MAP2K1,PSMA1,PSMA3,PSMA6,PS…
Reactome Gene Sets	R-HSA-3700989	Transcriptional Regulation by TP53	-66.521	-63.319	102/362	APAF1,ATR,BCL6,BLM,BNIP3L,CCNB1,CCNG1,CCNH,CCNT1,CCNT2,CDK1,CDKN1A,CHM,ATF2,CSNK2A1,CSNK2A2,GADD45A,DNA2,FOS,GLS,GSR,GTF2F2,GTF2H1,HDAC2,HUS1,IGFBP3,JUN,MDM2,MDM4,MLH1,MNAT1,CNOT2,PCNA,PDPK1,PMAIP1,POLR2A,POLR2B,POLR2D,POLR2K,PPP2CA,PPP2CB,PPP2R1A,PPP2R1B,PPP2R5C,PRKAG1,PTEN,RBBP8,RBL1,RHEB,RPA3,SGK1,SUPT4H1,TAF2,TAF4B,TAF5,TAF9,TAF13,TCEA1,ELOC,TFDP2,TP53BP2,TXN,TXNRD1,WRN,YWHAE,YWHAG,YWHAZ,BTG2…
Reactome Gene Sets	R-HSA-9006934	Signaling by Receptor Tyrosine Kinases	-63.5295	-60.3575	116/521	ADAM10,AP2B1,AREG,RHOA,ATP6V1A,ATP6V1B2,ATP6V0C,ATP6V1C1,ATP6V1E1,BRAF,CALM1,CALM2,CDC42,CLTC,CREB1,ATF2,CRK,CRKL,CTNNB1,DNM1,HBEGF,DUSP4,DUSP6,EGR1,EGR2,EGR4,EPS15,EREG,FER,FOS,FOSB,GAB1,GTF2F2,HDAC2,NRG1,ID1,ID2,ITGB1,ITPR1,ITPR2,JAK2,KRAS,LAMA2,MEF2A,MMP9,HNRNPM,NCK1,NRAS,PAK2,PDGFB,PDPK1,PIK3C3,PIK3CA,PIK3CB,PIK3R1,PLAT,POLR2A,POLR2B,POLR2D,POLR2K,PPP2CA,PPP2CB,PPP2R1A,PPP2R1B,PRKACB,PRKACG,M…
Reactome Gene Sets	R-HSA-983169	Class I MHC mediated antigen processing & presentation	-60.8508	-57.7068	99/381	CANX,CD14,CDC27,CHUK,UBE2K,HSPA5,LNPEP,TRIM37,PIK3C3,PSMA1,PSMA3,PSMA6,PSMB2,PSMD1,PSMD5,PSMD11,PSMD12,RNF6,S100A8,ELOC,TLR4,UBE2A,UBE2B,UBE2D1,UBE2D3,UBE2E1,UBE2E2,UBE2G1,UBE2H,UBE2L3,UBE2V1,UBE3A,GAN,CUL2,CDC23,BTRC,SOCS3,VAMP3,UBE4A,NPEPPS,SEC22B,RNF14,UBE3C,DCAF1,PJA2,SEC24D,KLHL21,RNF41,PSME3,PSMD14,SEC24B,UBE2E3,SEC23A,ATG7,SEC24A,WWP1,GLMN,SEC31A,PSME4,FBXW11,RCHY1,LTN1,WSB1,FBXL4,RNF115,K…
Reactome Gene Sets	R-HSA-8953854	Metabolism of RNA	-58.8818	-55.7641	125/674	CCNH,CDC5L,EIF4A1,EIF4E,ETF1,GTF2F2,GTF2H1,HNRNPU,HSPA1B,TNPO1,MNAT1,HNRNPM,CNOT2,NUP98,PLRG1,POLR2A,POLR2B,POLR2D,POLR2K,PPP2CA,PPP2R1A,PPP2R2A,PRCC,PSMA1,PSMA3,PSMA6,PSMB2,PSMD1,PSMD5,PSMD11,PSMD12,RANBP2,SET,SRSF6,SRSF7,XPO1,YWHAZ,SLBP,RNMT,BUD31,PRPF4,DDX21,EFTUD2,SNRNP40,WTAP,NUP155,NUP93,EIF4A3,NUP58,DDX46,NUP153,THOC1,PSME3,PSMD14,SRRM1,SF3B4,SMNDC1,BCAS2,SF3A1,PRMT5,RPP30,PAIP1,NUP50,HBS1…
Reactome Gene Sets	R-HSA-69620	Cell Cycle Checkpoints	-53.0971	-50.0278	82/293	ATR,BLM,BUB1,CCNB1,CDK1,CDC25A,CDC27,CDKN1A,CENPC,CENPE,CENPF,DNA2,DYNC1I2,H2BC5,HUS1,KIF2A,MCM4,MCM6,MDM2,MDM4,NUP98,ORC2,ORC4,ORC5,PAFAH1B1,PPP1CC,PPP2CA,PPP2CB,PPP2R1A,PPP2R1B,PPP2R5B,PPP2R5C,PPP2R5E,PSMA1,PSMA3,PSMA6,PSMB2,PSMD1,PSMD5,PSMD11,PSMD12,RANBP2,RBBP8,RPA3,CLIP1,UBE2D1,UBE2E1,WRN,XPO1,YWHAE,YWHAG,YWHAZ,H4C9,H2BC21,H4C3,DYNLL1,CDC23,EXO1,BABAM2,PSME3,PSMD14,DBF4,YWHAQ,MAPRE1,CLASP2,P…
Reactome Gene Sets	R-HSA-6811442	Intra-Golgi and retrograde Golgi-to-ER traffic	-52.4609	-49.4351	70/202	ARCN1,ARF4,BICD1,BNIP1,CAPZA2,CENPE,COPA,COPB1,CUX1,DYNC1I2,GALNT1,GOLGA4,KIF2A,KIF5B,KIF11,KIFC1,MAN1A1,MAN2A1,PAFAH1B1,PAFAH1B2,RAB1A,RAB6A,STX5,TUBA1A,DYNLL1,NAPG,CYTH1,COPB2,VAMP3,RAB9A,KIF23,GOSR1,SEC22B,KIF20B,RAB36,GCC2,COG5,MAN1A2,TMED2,KDELR3,KIF3A,KIFAP3,RAB3GAP1,RAB18,KIF1B,KIF13B,KIF4A,RAB3GAP2,ARFGAP3,RAB30,RACGAP1,TMED7,DYNC1LI1,DCTN4,VPS53,KIF27,KIF21A,KIF16B,ACTR10,COG6,RIC1,NAA35…
Reactome Gene Sets	R-HSA-983168	Antigen processing: Ubiquitination & Proteasome degradation	-52.1798	-49.1935	83/309	CDC27,UBE2K,LNPEP,TRIM37,PSMA1,PSMA3,PSMA6,PSMB2,PSMD1,PSMD5,PSMD11,PSMD12,RNF6,ELOC,UBE2A,UBE2B,UBE2D1,UBE2D3,UBE2E1,UBE2E2,UBE2G1,UBE2H,UBE2L3,UBE2V1,UBE3A,GAN,CUL2,CDC23,BTRC,SOCS3,UBE4A,NPEPPS,RNF14,UBE3C,DCAF1,PJA2,KLHL21,RNF41,PSME3,PSMD14,UBE2E3,ATG7,WWP1,GLMN,PSME4,FBXW11,RCHY1,LTN1,WSB1,FBXL4,RNF115,KLHL20,MYLIP,RLIM,MEX3C,RNF138,UBE2D4,BTBD1,RNF111,UBE2R2,UBA6,UBE2W,KLHL9,TRIM39,HACE1,A…
Reactome Gene Sets	R-HSA-9006925	Intracellular signaling by second messengers	-52.1798	-49.1935	83/309	AREG,CALM1,CALM2,CD28,CDKN1A,CHUK,CREB1,ATF2,CSNK2A1,CSNK2A2,HBEGF,EGR1,EREG,EZH2,GAB1,GSK3B,HDAC2,NRG1,NR4A1,IL1RAP,ITPR1,ITPR2,JUN,MDM2,PDGFB,PDPK1,PIK3CA,PIK3CB,PIK3R1,PPP2CA,PPP2CB,PPP2R1A,PPP2R1B,PPP2R5B,PPP2R5C,PPP2R5E,PRKACB,PRKACG,PRKAR1A,PRKAR2A,MAPK1,PSMA1,PSMA3,PSMA6,PSMB2,PSMD1,PSMD5,PSMD11,PSMD12,PTEN,PTPN11,REST,RHEB,RNF2,STRN,USP7,PIP5K1A,LAMTOR3,TNKS,IRS2,IER3,GAB2,PSME3,PSMD14,FR…
Reactome Gene Sets	R-HSA-449147	Signaling by Interleukins	-51.4556	-48.4877	98/462	ANXA1,BCL6,CANX,CDC42,CDKN1A,CHUK,CREB1,ATF2,CRK,CRKL,CSF2RA,CSF3,DUSP4,DUSP6,FOS,CXCL1,CXCL2,HSPA9,ICAM1,IFNG,IL1A,IL1B,IL1RAP,IL1RN,IL2RA,IL5,IL6,IL6ST,IL7R,CXCL8,IL10RB,CXCL10,ITGB1,JAK2,JUN,MCL1,MEF2A,MMP9,SERPINB2,PAK2,PIK3CA,PIK3CB,PIM1,PIK3R1,PPP2CA,PPP2CB,PPP2R1A,PPP2R1B,MAPK1,MAPK8,MAP2K1,PSMA1,PSMA3,PSMA6,PSMB2,PSMD1,PSMD5,PSMD11,PSMD12,PTGS2,PTPN2,PTPN4,PTPN11,RALA,RAP1B,RPS6KA3,CCL3,C…
Reactome Gene Sets	R-HSA-2555396	Mitotic Metaphase and Anaphase	-50.5362	-47.5861	73/237	BUB1,CCNB1,CDK1,CDC27,CENPC,CENPE,CENPF,DYNC1I2,KIF2A,TNPO1,LMNA,NUP98,PAFAH1B1,PPP1CC,PPP2CA,PPP2CB,PPP2R1A,PPP2R1B,PPP2R2A,PPP2R5B,PPP2R5C,PPP2R5E,PSMA1,PSMA3,PSMA6,PSMB2,PSMD1,PSMD5,PSMD11,PSMD12,RAD21,RANBP2,CLIP1,SPAST,UBE2D1,UBE2E1,VRK2,XPO1,TUBA1A,SMC1A,DYNLL1,CDC23,NUP155,NUP93,NUP58,PSME3,PSMD14,STAG1,STAG2,MAPRE1,PDS5B,WAPL,CLASP2,PSME4,PDS5A,NUP160,CLASP1,NUP188,LEMD3,CHMP2B,FBXO5,DYNC…
Reactome Gene Sets	R-HSA-68882	Mitotic Anaphase	-49.5156	-46.5825	72/236	BUB1,CCNB1,CDK1,CDC27,CENPC,CENPE,CENPF,DYNC1I2,KIF2A,TNPO1,LMNA,NUP98,PAFAH1B1,PPP1CC,PPP2CA,PPP2CB,PPP2R1A,PPP2R1B,PPP2R2A,PPP2R5B,PPP2R5C,PPP2R5E,PSMA1,PSMA3,PSMA6,PSMB2,PSMD1,PSMD5,PSMD11,PSMD12,RAD21,RANBP2,CLIP1,SPAST,UBE2D1,UBE2E1,VRK2,XPO1,TUBA1A,SMC1A,DYNLL1,CDC23,NUP155,NUP93,NUP58,PSME3,PSMD14,STAG1,STAG2,MAPRE1,PDS5B,WAPL,CLASP2,PSME4,PDS5A,NUP160,CLASP1,NUP188,LEMD3,CHMP2B,DYNC1LI1,C…
Reactome Gene Sets	R-HSA-5683057	MAPK family signaling cascades	-48.1705	-45.2538	81/325	AREG,BRAF,CALM1,CALM2,CDK1,SEPTIN7,CDC42,CSF2RA,DLG2,HBEGF,DUSP1,DUSP2,DUSP4,DUSP5,DUSP6,EREG,NRG1,DNAJB1,IL2RA,IL5,IL6,IL6ST,JAK2,JUN,KRAS,NRAS,PAK2,PDGFB,PIK3CA,PIK3CB,PIK3R1,PPP1CB,PPP1CC,PPP2CA,PPP2CB,PPP2R1A,PPP2R1B,PPP2R5B,PPP2R5C,PPP2R5E,PRKACB,PRKACG,PRKCQ,MAPK1,MAPK6,MAP2K1,PSMA1,PSMA3,PSMA6,PSMB2,PSMD1,PSMD5,PSMD11,PSMD12,PTPN11,RAP1A,RAP1B,RASA2,RASGRF2,SOS1,XPO1,SHOC2,NCOA3,LAMTOR3,IR…
Reactome Gene Sets	R-HSA-1257604	PIP3 activates AKT signaling	-47.5665	-44.6808	74/267	AREG,CD28,CDKN1A,CHUK,CREB1,ATF2,CSNK2A1,CSNK2A2,HBEGF,EGR1,EREG,EZH2,GAB1,GSK3B,HDAC2,NRG1,NR4A1,IL1RAP,JUN,MDM2,PDGFB,PDPK1,PIK3CA,PIK3CB,PIK3R1,PPP2CA,PPP2CB,PPP2R1A,PPP2R1B,PPP2R5B,PPP2R5C,PPP2R5E,MAPK1,PSMA1,PSMA3,PSMA6,PSMB2,PSMD1,PSMD5,PSMD11,PSMD12,PTEN,PTPN11,REST,RHEB,RNF2,STRN,USP7,PIP5K1A,LAMTOR3,TNKS,IRS2,IER3,GAB2,PSME3,PSMD14,FRS2,WWP2,RCOR1,PSME4,OTUD3,SUZ12,AGO2,TNRC6A,TRAT1,GATA…
Reactome Gene Sets	R-HSA-195258	RHO GTPase Effectors	-44.8575	-41.9865	78/327	RHOA,RHOB,BUB1,CALM1,CALM2,CDC42,CENPC,CENPE,CENPF,CTNNB1,DIAPH2,DYNC1I2,H2BC5,H3-3A,H3-3B,ITGB1,KIF2A,KIF5B,MYH11,PPP1R12A,PPP1R12B,NCK1,NF2,NUP98,PAFAH1B1,PAK2,PDPK1,PIK3C3,PPP1CB,PPP1CC,PPP2CA,PPP2CB,PPP2R1A,PPP2R1B,PPP2R5B,PPP2R5C,PPP2R5E,PKN2,MAPK1,RANBP2,ROCK1,CLIP1,S100A8,WIPF1,XPO1,YWHAE,YWHAG,YWHAZ,TUBA1A,H4C9,H2AC18,H2BC21,H4C3,DYNLL1,WASF1,KIF14,WASF2,NCOA2,IQGAP2,YWHAQ,MAPRE1,DAAM1,CL…
Reactome Gene Sets	R-HSA-109582	Hemostasis	-43.6349	-40.8053	103/621	ANGPT2,RHOA,RHOB,ATP1B3,ATP2B1,CALM1,CALM2,CALU,CAPZA2,CD2,CDC42,CENPE,CRK,DOCK2,GNAI3,H3-3A,H3-3B,SERPIND1,HDAC2,HSPA5,ITGA6,ITGAL,ITGB1,ITPR1,ITPR2,JAK2,KIF2A,KIF5B,KIF11,KIFC1,KRAS,NRAS,OLR1,SERPINB2,PDGFB,PDPK1,PIK3CA,PIK3CB,PIK3R1,PLAT,PLAUR,PLCG2,PPP2CA,PPP2CB,PPP2R1A,PPP2R1B,PPP2R5B,PPP2R5C,PPP2R5E,SRGN,PRKACB,PRKACG,PRKAR1A,PRKAR2A,PRKCQ,MAPK1,PTPN1,PTPN11,RAB5A,RAP1A,RAP1B,S100A10,SLC3A2…
Reactome Gene Sets	R-HSA-68877	Mitotic Prometaphase	-42.5388	-39.747	62/204	BUB1,CCNB1,CDK1,CENPC,CENPE,CENPF,CSNK2A1,CSNK2A2,DYNC1I2,KIF2A,NUP98,PAFAH1B1,PCM1,PPP1CC,PPP2CA,PPP2CB,PPP2R1A,PPP2R1B,PPP2R5B,PPP2R5C,PPP2R5E,RAD21,RANBP2,CLIP1,XPO1,YWHAE,YWHAG,TUBA1A,SMC1A,DYNLL1,CEP135,CEP57,CCP110,SMC4,AKAP9,STAG1,TUBGCP3,PLK4,STAG2,MAPRE1,PDS5B,WAPL,CLASP2,PDS5A,NUP160,CLASP1,DYNC1LI1,NDE1,ZWILCH,HAUS2,TAOK1,NCAPG,CEP76,CEP70,NDEL1,SEH1L,KIF18A,TUBA1C,NEDD1,NEK7,SGO1,MZT1
Reactome Gene Sets	R-HSA-162906	HIV Infection	-42.2428	-39.463	65/231	AP2B1,AP1G1,CCNH,CCNT1,CCNT2,CD8B,CD28,DOCK2,GTF2F2,GTF2H1,KPNA1,MNAT1,NUP98,PAK2,POLR2A,POLR2B,POLR2D,POLR2K,PSMA1,PSMA3,PSMA6,PSMB2,PSMD1,PSMD5,PSMD11,PSMD12,RANBP2,SUPT4H1,TAF2,TAF4B,TAF5,TAF9,TAF13,TCEA1,ELOC,TSG101,XPO1,TAF15,RNMT,CCNK,BTRC,VPS4B,NUP155,NUP93,NUP58,ELMO1,NUP153,PSME3,PSMD14,NUP50,PSME4,NUP160,NUP188,CHMP2B,ELOA2,CHMP5,VTA1,ATP6V1H,CHMP3,VPS37C,SEH1L,NUP35,AP1S3,VPS37A,TAF1L
Reactome Gene Sets	R-HSA-166520	Signaling by NTRKs	-39.387	-36.6622	50/134	AP2B1,RHOA,BRAF,CLTC,CREB1,ATF2,CRK,CRKL,DNM1,DUSP4,DUSP6,EGR1,EGR2,EGR4,FOS,FOSB,GAB1,ID1,ID2,KRAS,MEF2A,NRAS,PIK3CA,PIK3CB,PIK3R1,PPP2CA,PPP2CB,PPP2R1A,PPP2R1B,MAPK1,MAP2K1,MAP2K5,PTPN11,RALA,RAP1A,REST,RIT1,RPS6KA3,RRAD,SGK1,SOS1,STAT3,TCF12,TIAM1,FOSL1,IRS2,RPS6KA5,TRIB1,FRS2,KIDINS220
Reactome Gene Sets	R-HSA-187037	Signaling by NTRK1 (TRKA)	-39.2504	-36.5358	47/115	AP2B1,RHOA,BRAF,CLTC,CREB1,ATF2,CRK,CRKL,DNM1,DUSP4,DUSP6,EGR1,EGR2,EGR4,FOS,FOSB,ID1,ID2,KRAS,MEF2A,NRAS,PIK3CA,PIK3CB,PIK3R1,PPP2CA,PPP2CB,PPP2R1A,PPP2R1B,MAPK1,MAP2K1,MAP2K5,RALA,RAP1A,REST,RIT1,RPS6KA3,RRAD,SGK1,SOS1,STAT3,TCF12,FOSL1,IRS2,RPS6KA5,TRIB1,FRS2,KIDINS220
Reactome Gene Sets	R-HSA-2467813	Separation of Sister Chromatids	-38.6381	-35.9335	57/191	BUB1,CDC27,CENPC,CENPE,CENPF,DYNC1I2,KIF2A,NUP98,PAFAH1B1,PPP1CC,PPP2CA,PPP2CB,PPP2R1A,PPP2R1B,PPP2R5B,PPP2R5C,PPP2R5E,PSMA1,PSMA3,PSMA6,PSMB2,PSMD1,PSMD5,PSMD11,PSMD12,RAD21,RANBP2,CLIP1,UBE2D1,UBE2E1,XPO1,TUBA1A,SMC1A,DYNLL1,CDC23,PSME3,PSMD14,STAG1,STAG2,MAPRE1,PDS5B,WAPL,CLASP2,PSME4,PDS5A,NUP160,CLASP1,DYNC1LI1,NDE1,ZWILCH,TAOK1,ANAPC1,NDEL1,SEH1L,KIF18A,TUBA1C,SGO1
Reactome Gene Sets	R-HSA-5684996	MAPK1/MAPK3 signaling	-38.002	-35.3167	67/286	AREG,BRAF,CALM1,CALM2,CDK1,CSF2RA,DLG2,HBEGF,DUSP1,DUSP2,DUSP4,DUSP5,DUSP6,EREG,NRG1,IL2RA,IL5,IL6,IL6ST,JAK2,KRAS,NRAS,PDGFB,PIK3CA,PIK3CB,PIK3R1,PPP1CB,PPP1CC,PPP2CA,PPP2CB,PPP2R1A,PPP2R1B,PPP2R5B,PPP2R5C,PPP2R5E,PRKCQ,MAPK1,MAP2K1,PSMA1,PSMA3,PSMA6,PSMB2,PSMD1,PSMD5,PSMD11,PSMD12,PTPN11,RAP1A,RAP1B,RASA2,RASGRF2,SOS1,SHOC2,LAMTOR3,IRS2,RAPGEF2,RANBP9,PSME3,PSMD14,LYPLA1,FRS2,DUSP10,PSME4,APBB1…
Reactome Gene Sets	R-HSA-8856688	Golgi-to-ER retrograde transport	-37.023	-34.3562	48/133	ARCN1,ARF4,BICD1,BNIP1,CAPZA2,CENPE,COPA,COPB1,DYNC1I2,GALNT1,KIF2A,KIF5B,KIF11,KIFC1,PAFAH1B1,PAFAH1B2,RAB1A,RAB6A,TUBA1A,DYNLL1,NAPG,COPB2,KIF23,SEC22B,KIF20B,TMED2,KDELR3,KIF3A,KIFAP3,RAB3GAP1,RAB18,KIF1B,KIF13B,KIF4A,RAB3GAP2,ARFGAP3,RACGAP1,TMED7,DYNC1LI1,DCTN4,KIF27,KIF21A,KIF16B,ACTR10,RINT1,KIF9,KIF18A,TUBA1C
Reactome Gene Sets	R-HSA-69275	G2/M Transition	-36.8254	-34.1675	56/196	CCNB1,CCNH,CDK1,CDC25A,CDKN1A,CENPF,DYNC1I2,HSP90AB1,RAB8A,MNAT1,PPP1R12A,PPP1R12B,PAFAH1B1,PCM1,PPP1CB,PPP2CA,PPP2CB,PPP2R1A,PPP2R1B,PPP2R2A,PSMA1,PSMA3,PSMA6,PSMB2,PSMD1,PSMD5,PSMD11,PSMD12,XPO1,YWHAE,YWHAG,TUBA1A,DYNLL1,BTRC,CEP135,CEP57,CCP110,AKAP9,PSME3,PSMD14,TUBGCP3,PLK4,PHLDA1,MAPRE1,TPX2,PSME4,FBXW11,CLASP1,NDE1,HAUS2,CEP76,CEP70,TUBA1C,NEDD1,LIN54,MZT1
Reactome Gene Sets	R-HSA-453274	Mitotic G2-G2/M phases	-36.5616	-33.9125	56/198	CCNB1,CCNH,CDK1,CDC25A,CDKN1A,CENPF,DYNC1I2,HSP90AB1,RAB8A,MNAT1,PPP1R12A,PPP1R12B,PAFAH1B1,PCM1,PPP1CB,PPP2CA,PPP2CB,PPP2R1A,PPP2R1B,PPP2R2A,PSMA1,PSMA3,PSMA6,PSMB2,PSMD1,PSMD5,PSMD11,PSMD12,XPO1,YWHAE,YWHAG,TUBA1A,DYNLL1,BTRC,CEP135,CEP57,CCP110,AKAP9,PSME3,PSMD14,TUBGCP3,PLK4,PHLDA1,MAPRE1,TPX2,PSME4,FBXW11,CLASP1,NDE1,HAUS2,CEP76,CEP70,TUBA1C,NEDD1,LIN54,MZT1
Reactome Gene Sets	R-HSA-5673001	RAF/MAP kinase cascade	-34.6358	-32.0037	63/280	AREG,BRAF,CALM1,CALM2,CSF2RA,DLG2,HBEGF,DUSP1,DUSP2,DUSP4,DUSP5,DUSP6,EREG,NRG1,IL2RA,IL5,JAK2,KRAS,NRAS,PDGFB,PIK3CA,PIK3CB,PIK3R1,PPP1CB,PPP1CC,PPP2CA,PPP2CB,PPP2R1A,PPP2R1B,PPP2R5B,PPP2R5C,PPP2R5E,PRKCQ,MAPK1,MAP2K1,PSMA1,PSMA3,PSMA6,PSMB2,PSMD1,PSMD5,PSMD11,PSMD12,RAP1A,RAP1B,RASA2,RASGRF2,SOS1,SHOC2,LAMTOR3,IRS2,RAPGEF2,RANBP9,PSME3,PSMD14,LYPLA1,FRS2,DUSP10,PSME4,APBB1IP,PAQR3,DAB2IP,EPGN
Reactome Gene Sets	R-HSA-72203	Processing of Capped Intron-Containing Pre-mRNA	-33.1981	-30.5743	58/245	CDC5L,EIF4E,GTF2F2,HNRNPU,HNRNPM,NUP98,PLRG1,POLR2A,POLR2B,POLR2D,POLR2K,PRCC,RANBP2,SRSF6,SRSF7,SLBP,BUD31,PRPF4,EFTUD2,SNRNP40,WTAP,NUP155,NUP93,EIF4A3,NUP58,DDX46,NUP153,THOC1,SRRM1,SF3B4,SMNDC1,BCAS2,SF3A1,NUP50,PAPOLA,NUDT21,CPSF6,WBP4,CASC3,SNW1,NUP160,NUP188,MTREX,CDC40,CPSF3,WBP11,CWC25,WDR33,RBM22,THOC2,METTL14,FIP1L1,SEH1L,FYTTD1,PRPF38A,PPIL4,NUP35,HNRNPA3
Reactome Gene Sets	R-HSA-2500257	Resolution of Sister Chromatid Cohesion	-32.0247	-29.409	43/126	BUB1,CCNB1,CDK1,CENPC,CENPE,CENPF,DYNC1I2,KIF2A,NUP98,PAFAH1B1,PPP1CC,PPP2CA,PPP2CB,PPP2R1A,PPP2R1B,PPP2R5B,PPP2R5C,PPP2R5E,RAD21,RANBP2,CLIP1,XPO1,TUBA1A,SMC1A,DYNLL1,STAG1,STAG2,MAPRE1,PDS5B,WAPL,CLASP2,PDS5A,NUP160,CLASP1,DYNC1LI1,NDE1,ZWILCH,TAOK1,NDEL1,SEH1L,KIF18A,TUBA1C,SGO1
Reactome Gene Sets	R-HSA-446203	Asparagine N-linked glycosylation	-30.5656	-27.9957	61/304	ARCN1,AREG,ARF4,CANX,CAPZA2,CTSC,COPA,COPB1,CD55,DYNC1I2,GFPT1,LMAN1,MAN1A1,MAN2A1,PMM2,PPP6C,RAB1A,SEL1L,STX5,TRAPPC10,TUBA1A,USO1,DYNLL1,NAPG,ST3GAL5,SEC22C,COPB2,GOSR1,SEC22B,EDEM1,SEC24D,CNIH1,MARCHF6,TFG,SEC24B,COG5,SEC23A,SEC24A,MAN1A2,TMED2,KDELR3,RNF139,SEC31A,ANKRD28,ARFGAP3,SLC17A5,TMED7,SAR1B,DYNC1LI1,DCTN4,PPP6R3,ACTR10,COG6,DERL1,MANEA,ALG13,TRAPPC9,MAGT1,TUBA1C,COG7,NUS1
Reactome Gene Sets	R-HSA-162599	Late Phase of HIV Life Cycle	-30.4338	-27.8711	43/136	CCNH,CCNT1,CCNT2,GTF2F2,GTF2H1,MNAT1,NUP98,POLR2A,POLR2B,POLR2D,POLR2K,RANBP2,SUPT4H1,TAF2,TAF4B,TAF5,TAF9,TAF13,TCEA1,ELOC,TSG101,XPO1,TAF15,RNMT,CCNK,VPS4B,NUP155,NUP93,NUP58,NUP153,NUP50,NUP160,NUP188,CHMP2B,ELOA2,CHMP5,VTA1,CHMP3,VPS37C,SEH1L,NUP35,VPS37A,TAF1L
Reactome Gene Sets	R-HSA-162587	HIV Life Cycle	-29.7065	-27.1646	44/149	CCNH,CCNT1,CCNT2,GTF2F2,GTF2H1,KPNA1,MNAT1,NUP98,POLR2A,POLR2B,POLR2D,POLR2K,RANBP2,SUPT4H1,TAF2,TAF4B,TAF5,TAF9,TAF13,TCEA1,ELOC,TSG101,XPO1,TAF15,RNMT,CCNK,VPS4B,NUP155,NUP93,NUP58,NUP153,NUP50,NUP160,NUP188,CHMP2B,ELOA2,CHMP5,VTA1,CHMP3,VPS37C,SEH1L,NUP35,VPS37A,TAF1L
Reactome Gene Sets	R-HSA-948021	Transport to the Golgi and subsequent modification	-29.506	-26.9708	48/185	ARCN1,AREG,ARF4,CAPZA2,CTSC,COPA,COPB1,CD55,DYNC1I2,LMAN1,MAN1A1,MAN2A1,PPP6C,RAB1A,STX5,TRAPPC10,TUBA1A,USO1,DYNLL1,NAPG,SEC22C,COPB2,GOSR1,SEC22B,SEC24D,CNIH1,TFG,SEC24B,COG5,SEC23A,SEC24A,MAN1A2,TMED2,KDELR3,SEC31A,ANKRD28,ARFGAP3,TMED7,SAR1B,DYNC1LI1,DCTN4,PPP6R3,ACTR10,COG6,MANEA,TRAPPC9,TUBA1C,COG7
Reactome Gene Sets	R-HSA-199977	ER to Golgi Anterograde Transport	-29.0293	-26.5073	44/154	ARCN1,AREG,ARF4,CAPZA2,CTSC,COPA,COPB1,CD55,DYNC1I2,LMAN1,PPP6C,RAB1A,STX5,TRAPPC10,TUBA1A,USO1,DYNLL1,NAPG,SEC22C,COPB2,GOSR1,SEC22B,SEC24D,CNIH1,TFG,SEC24B,COG5,SEC23A,SEC24A,TMED2,KDELR3,SEC31A,ANKRD28,ARFGAP3,TMED7,SAR1B,DYNC1LI1,DCTN4,PPP6R3,ACTR10,COG6,TRAPPC9,TUBA1C,COG7
Reactome Gene Sets	R-HSA-5663220	RHO GTPases Activate Formins	-27.5582	-25.1078	41/140	RHOA,RHOB,BUB1,CDC42,CENPC,CENPE,CENPF,DIAPH2,DYNC1I2,ITGB1,KIF2A,NUP98,PAFAH1B1,PPP1CC,PPP2CA,PPP2CB,PPP2R1A,PPP2R1B,PPP2R5B,PPP2R5C,PPP2R5E,RANBP2,CLIP1,XPO1,TUBA1A,DYNLL1,MAPRE1,DAAM1,CLASP2,NUP160,CLASP1,DYNC1LI1,NDE1,ZWILCH,TAOK1,NDEL1,DIAPH3,SEH1L,KIF18A,TUBA1C,SGO1
Reactome Gene Sets	R-HSA-453279	Mitotic G1 phase and G1/S transition	-27.4715	-25.0319	42/149	CCNB1,CCNH,CDK1,CDC25A,CDKN1A,DYRK1A,E2F5,E2F6,JAK2,MCM4,MCM6,MNAT1,ORC2,ORC4,ORC5,PCNA,PPP2CA,PPP2CB,PPP2R1A,PPP2R1B,PPP2R2A,PRIM2,PSMA1,PSMA3,PSMA6,PSMB2,PSMD1,PSMD5,PSMD11,PSMD12,RBL1,RPA3,RRM2,TFDP2,PSME3,PSMD14,DBF4,FBXO5,RPA4,GMNN,CABLES1,LIN54
Reactome Gene Sets	R-HSA-69618	Mitotic Spindle Checkpoint	-26.8874	-24.4788	37/113	BUB1,CDC27,CENPC,CENPE,CENPF,DYNC1I2,KIF2A,NUP98,PAFAH1B1,PPP1CC,PPP2CA,PPP2CB,PPP2R1A,PPP2R1B,PPP2R5B,PPP2R5C,PPP2R5E,RANBP2,CLIP1,UBE2D1,UBE2E1,XPO1,DYNLL1,CDC23,MAPRE1,CLASP2,NUP160,CLASP1,DYNC1LI1,NDE1,ZWILCH,TAOK1,ANAPC1,NDEL1,SEH1L,KIF18A,SGO1
Reactome Gene Sets	R-HSA-69242	S Phase	-26.809	-24.4054	43/163	CCNH,CDC25A,CDC27,CDKN1A,DNA2,E2F5,GSK3B,MCM4,MCM6,MNAT1,ORC2,ORC4,ORC5,PCNA,PRIM2,PSMA1,PSMA3,PSMA6,PSMB2,PSMD1,PSMD5,PSMD11,PSMD12,RAD21,RPA3,TFDP2,UBE2D1,UBE2E1,SMC1A,CDC23,PSME3,PSMD14,STAG1,STAG2,PDS5B,WAPL,PSME4,PDS5A,GMNN,ANAPC1,CABLES1,ESCO1,LIN54
Reactome Gene Sets	R-HSA-69206	G1/S Transition	-26.5417	-24.1526	39/131	CCNB1,CCNH,CDK1,CDC25A,CDKN1A,E2F5,E2F6,MCM4,MCM6,MNAT1,ORC2,ORC4,ORC5,PCNA,PPP2CA,PPP2CB,PPP2R1A,PPP2R1B,PRIM2,PSMA1,PSMA3,PSMA6,PSMB2,PSMD1,PSMD5,PSMD11,PSMD12,RBL1,RPA3,RRM2,TFDP2,PSME3,PSMD14,DBF4,FBXO5,RPA4,GMNN,CABLES1,LIN54
Reactome Gene Sets	R-HSA-5633007	Regulation of TP53 Activity	-26.1041	-23.7292	42/160	ATR,BLM,CCNG1,CDK1,CSNK2A1,CSNK2A2,DNA2,HDAC2,HUS1,MDM2,MDM4,PDPK1,PPP2CA,PPP2CB,PPP2R1A,PPP2R1B,PPP2R5C,PRKAG1,RBBP8,RPA3,SGK1,TAF2,TAF4B,TAF5,TAF9,TAF13,TP53BP2,WRN,USP7,KAT6A,TAF15,EXO1,PRMT5,TPX2,GATAD2B,RNF34,SETD9,JMY,TAF1L,HIPK1,RICTOR,KMT5A
Reactome Gene Sets	R-HSA-6811434	COPI-dependent Golgi-to-ER retrograde traffic	-25.5455	-23.1886	34/99	ARCN1,ARF4,BNIP1,CENPE,COPA,COPB1,KIF2A,KIF5B,KIF11,KIFC1,RAB1A,TUBA1A,NAPG,COPB2,KIF23,SEC22B,KIF20B,TMED2,KDELR3,KIF3A,KIFAP3,KIF1B,KIF13B,KIF4A,ARFGAP3,RACGAP1,TMED7,KIF27,KIF21A,KIF16B,RINT1,KIF9,KIF18A,TUBA1C
Reactome Gene Sets	R-HSA-6807070	PTEN Regulation	-25.3374	-23.0022	39/140	ATF2,CSNK2A1,CSNK2A2,EGR1,EZH2,HDAC2,JUN,MAPK1,PSMA1,PSMA3,PSMA6,PSMB2,PSMD1,PSMD5,PSMD11,PSMD12,PTEN,REST,RHEB,RNF2,USP7,LAMTOR3,TNKS,PSME3,PSMD14,WWP2,RCOR1,PSME4,OTUD3,SUZ12,AGO2,TNRC6A,GATAD2B,RRAGC,PHC3,TNKS2,SLC38A9,AGO3,COMMD3-BMI1
Reactome Gene Sets	R-HSA-69481	G2/M Checkpoints	-24.2673	-21.9837	41/167	ATR,BLM,CCNB1,CDK1,CDC25A,DNA2,H2BC5,HUS1,MCM4,MCM6,ORC2,ORC4,ORC5,PSMA1,PSMA3,PSMA6,PSMB2,PSMD1,PSMD5,PSMD11,PSMD12,RBBP8,RPA3,WRN,YWHAE,YWHAG,YWHAZ,H4C9,H2BC21,H4C3,EXO1,BABAM2,PSME3,PSMD14,DBF4,YWHAQ,PSME4,UIMC1,CLSPN,RNF168,H4C15
Reactome Gene Sets	R-HSA-983231	Factors involved in megakaryocyte development and platelet production	-24.1588	-21.8826	41/168	CAPZA2,CDC42,CENPE,DOCK2,H3-3A,H3-3B,HDAC2,JAK2,KIF2A,KIF5B,KIF11,KIFC1,PRKACB,PRKACG,PRKAR1A,PRKAR2A,RAB5A,TUBA1A,KIF23,KIF20B,KIF3A,KIFAP3,KIF1B,RCOR1,KIF13B,KIF4A,SIN3A,RACGAP1,KIF27,KIF21A,KIF16B,DOCK10,RBSN,KIF9,DOCK8,KIF18A,TUBA1C,DOCK7,CABLES1,DOCK11,JMJD1C
Reactome Gene Sets	R-HSA-9648025	EML4 and NUDC in mitotic spindle formation	-23.9594	-21.6941	35/117	BUB1,CENPC,CENPE,CENPF,DYNC1I2,KIF2A,NUP98,PAFAH1B1,PPP1CC,PPP2CA,PPP2CB,PPP2R1A,PPP2R1B,PPP2R5B,PPP2R5C,PPP2R5E,RANBP2,CLIP1,XPO1,TUBA1A,DYNLL1,MAPRE1,CLASP2,NUP160,CLASP1,DYNC1LI1,NDE1,ZWILCH,TAOK1,NDEL1,SEH1L,KIF18A,TUBA1C,NEK7,SGO1
Reactome Gene Sets	R-HSA-141444	Amplification of signal from unattached kinetochores via a MAD2 inhibitory signal	-23.6124	-21.3612	32/96	BUB1,CENPC,CENPE,CENPF,DYNC1I2,KIF2A,NUP98,PAFAH1B1,PPP1CC,PPP2CA,PPP2CB,PPP2R1A,PPP2R1B,PPP2R5B,PPP2R5C,PPP2R5E,RANBP2,CLIP1,XPO1,DYNLL1,MAPRE1,CLASP2,NUP160,CLASP1,DYNC1LI1,NDE1,ZWILCH,TAOK1,NDEL1,SEH1L,KIF18A,SGO1
Reactome Gene Sets	R-HSA-141424	Amplification of signal from the kinetochores	-23.6124	-21.3612	32/96	BUB1,CENPC,CENPE,CENPF,DYNC1I2,KIF2A,NUP98,PAFAH1B1,PPP1CC,PPP2CA,PPP2CB,PPP2R1A,PPP2R1B,PPP2R5B,PPP2R5C,PPP2R5E,RANBP2,CLIP1,XPO1,DYNLL1,MAPRE1,CLASP2,NUP160,CLASP1,DYNC1LI1,NDE1,ZWILCH,TAOK1,NDEL1,SEH1L,KIF18A,SGO1
Reactome Gene Sets	R-HSA-8852135	Protein ubiquitination	-21.5819	-19.4242	28/79	H2BC5,UBE2K,PCNA,PEX13,UBE2A,UBE2B,UBE2D1,UBE2D3,UBE2E1,UBE2G1,UBE2H,UBE2L3,UCHL3,USP7,USP9X,BCL10,CTR9,UBE2E3,WAC,UBE2R2,UBA6,UBE2W,RNF20,UBE2Z,DERL1,CDC73,UBE2Q2,LEO1
Reactome Gene Sets	R-HSA-72163	mRNA Splicing - Major Pathway	-21.5693	-19.4144	40/184	CDC5L,GTF2F2,HNRNPU,HNRNPM,PLRG1,POLR2A,POLR2B,POLR2D,POLR2K,PRCC,SRSF6,SRSF7,BUD31,PRPF4,EFTUD2,SNRNP40,EIF4A3,DDX46,SRRM1,SF3B4,SMNDC1,BCAS2,SF3A1,PAPOLA,NUDT21,CPSF6,WBP4,CASC3,SNW1,MTREX,CDC40,CPSF3,WBP11,CWC25,WDR33,RBM22,FIP1L1,PRPF38A,PPIL4,HNRNPA3
Reactome Gene Sets	R-HSA-198725	Nuclear Events (kinase and transcription factor activation)	-21.1806	-19.0367	25/61	CREB1,ATF2,DUSP4,DUSP6,EGR1,EGR2,EGR4,FOS,FOSB,ID1,ID2,MEF2A,PPP2CA,PPP2CB,PPP2R1A,PPP2R1B,MAPK1,REST,RPS6KA3,RRAD,SGK1,TCF12,FOSL1,RPS6KA5,TRIB1
Reactome Gene Sets	R-HSA-72172	mRNA Splicing	-20.8448	-18.7142	40/192	CDC5L,GTF2F2,HNRNPU,HNRNPM,PLRG1,POLR2A,POLR2B,POLR2D,POLR2K,PRCC,SRSF6,SRSF7,BUD31,PRPF4,EFTUD2,SNRNP40,EIF4A3,DDX46,SRRM1,SF3B4,SMNDC1,BCAS2,SF3A1,PAPOLA,NUDT21,CPSF6,WBP4,CASC3,SNW1,MTREX,CDC40,CPSF3,WBP11,CWC25,WDR33,RBM22,FIP1L1,PRPF38A,PPIL4,HNRNPA3
Reactome Gene Sets	R-HSA-1852241	Organelle biogenesis and maintenance	-20.7977	-18.6724	49/296	ARF4,CALM1,CALM2,CDK1,CREB1,ATF2,DYNC1I2,HSPA9,TNPO1,RAB8A,PAFAH1B1,PCM1,PPP2R1A,PRKAG1,SOD2,TCP1,YWHAE,YWHAG,TUBA1A,NCOA1,DYNLL1,RAB11A,NCOR1,CEP135,CEP57,CCP110,AKAP9,NCOA2,EXOC5,PLK4,KIF3A,MAPRE1,KIFAP3,CLASP1,CYCS,NDE1,HAUS2,EXOC1,EXOC4,TBL1XR1,CEP76,CHD9,CEP70,TUBA1C,TGS1,RAB3IP,NEDD1,APOOL,ARL13B
Reactome Gene Sets	R-HSA-2565942	Regulation of PLK1 Activity at G2/M Transition	-20.1122	-18.0218	28/88	CCNB1,CDK1,DYNC1I2,RAB8A,PPP1R12A,PPP1R12B,PAFAH1B1,PCM1,PPP1CB,PPP2R1A,YWHAE,YWHAG,TUBA1A,DYNLL1,BTRC,CEP135,CEP57,CCP110,AKAP9,PLK4,MAPRE1,FBXW11,CLASP1,NDE1,HAUS2,CEP76,CEP70,NEDD1
Reactome Gene Sets	R-HSA-2132295	MHC class II antigen presentation	-19.9043	-17.8304	32/123	AP2B1,AP1G1,CANX,CAPZA2,CENPE,CTSC,CLTC,DNM1,DYNC1I2,KIF2A,KIF5B,KIF11,TUBA1A,RAB7A,DYNLL1,KIF23,SEC24D,SEC24B,SEC23A,SEC24A,KIF3A,SEC31A,KIFAP3,KIF4A,RACGAP1,SAR1B,DYNC1LI1,DCTN4,ACTR10,KIF18A,TUBA1C,AP1S3
Reactome Gene Sets	R-HSA-674695	RNA Polymerase II Pre-transcription Events	-17.6648	-15.7267	25/81	CCNH,CCNT1,CCNT2,GTF2F2,GTF2H1,MNAT1,POLR2A,POLR2B,POLR2D,POLR2K,SUPT4H1,TAF2,TAF4B,TAF5,TAF9,TAF13,TCEA1,ELOC,TAF15,CCNK,CTR9,ELOA2,CDC73,LEO1,TAF1L
Reactome Gene Sets	R-HSA-8866652	Synthesis of active ubiquitin: roles of E1 and E2 enzymes	-17.6649	-15.7267	17/30	UBE2K,UBE2A,UBE2B,UBE2D1,UBE2E1,UBE2G1,UBE2H,UBE2L3,UCHL3,USP7,USP9X,UBE2E3,UBE2R2,UBA6,UBE2W,UBE2Z,UBE2Q2
Reactome Gene Sets	R-HSA-167172	Transcription of the HIV genome	-16.9913	-15.0904	23/70	CCNH,CCNT1,CCNT2,GTF2F2,GTF2H1,MNAT1,POLR2A,POLR2B,POLR2D,POLR2K,SUPT4H1,TAF2,TAF4B,TAF5,TAF9,TAF13,TCEA1,ELOC,TAF15,RNMT,CCNK,ELOA2,TAF1L
Reactome Gene Sets	R-HSA-6807878	COPI-mediated anterograde transport	-16.1715	-14.3258	26/101	ARCN1,ARF4,CAPZA2,COPA,COPB1,CD55,DYNC1I2,RAB1A,STX5,TUBA1A,USO1,DYNLL1,NAPG,COPB2,GOSR1,COG5,TMED2,KDELR3,ARFGAP3,TMED7,DYNC1LI1,DCTN4,ACTR10,COG6,TUBA1C,COG7
Reactome Gene Sets	R-HSA-6796648	TP53 Regulates Transcription of DNA Repair Genes	-15.8793	-14.0497	21/62	ATR,CCNH,CCNT1,CCNT2,ATF2,FOS,GTF2F2,GTF2H1,JUN,MLH1,MNAT1,POLR2A,POLR2B,POLR2D,POLR2K,SUPT4H1,TCEA1,ELOC,CDK13,CCNK,ELOA2
Reactome Gene Sets	R-HSA-8854518	AURKA Activation by TPX2	-15.3763	-13.5698	22/73	CDK1,DYNC1I2,PAFAH1B1,PCM1,PPP2R1A,YWHAE,YWHAG,TUBA1A,DYNLL1,CEP135,CEP57,CCP110,AKAP9,PLK4,MAPRE1,TPX2,CLASP1,NDE1,HAUS2,CEP76,CEP70,NEDD1
Reactome Gene Sets	R-HSA-380287	Centrosome maturation	-15.2781	-13.4839	23/82	CDK1,DYNC1I2,PAFAH1B1,PCM1,PPP2R1A,YWHAE,YWHAG,TUBA1A,DYNLL1,CEP135,CEP57,CCP110,AKAP9,TUBGCP3,PLK4,MAPRE1,CLASP1,NDE1,HAUS2,CEP76,CEP70,NEDD1,MZT1
Reactome Gene Sets	R-HSA-380270	Recruitment of mitotic centrosome proteins and complexes	-15.2781	-13.4839	23/82	CDK1,DYNC1I2,PAFAH1B1,PCM1,PPP2R1A,YWHAE,YWHAG,TUBA1A,DYNLL1,CEP135,CEP57,CCP110,AKAP9,TUBGCP3,PLK4,MAPRE1,CLASP1,NDE1,HAUS2,CEP76,CEP70,NEDD1,MZT1
Reactome Gene Sets	R-HSA-983189	Kinesins	-15.1617	-13.3747	20/59	CENPE,KIF2A,KIF5B,KIF11,KIFC1,TUBA1A,KIF23,KIF20B,KIF3A,KIFAP3,KIF1B,KIF13B,KIF4A,RACGAP1,KIF27,KIF21A,KIF16B,KIF9,KIF18A,TUBA1C
Reactome Gene Sets	R-HSA-5617833	Cilium Assembly	-14.9078	-13.1349	34/201	ARF4,CDK1,DYNC1I2,TNPO1,RAB8A,PAFAH1B1,PCM1,PPP2R1A,TCP1,YWHAE,YWHAG,TUBA1A,DYNLL1,RAB11A,CEP135,CEP57,CCP110,AKAP9,EXOC5,PLK4,KIF3A,MAPRE1,KIFAP3,CLASP1,NDE1,HAUS2,EXOC1,EXOC4,CEP76,CEP70,TUBA1C,RAB3IP,NEDD1,ARL13B
Reactome Gene Sets	R-HSA-380320	Recruitment of NuMA to mitotic centrosomes	-14.8903	-13.122	24/94	CDK1,DYNC1I2,PAFAH1B1,PCM1,PPP2R1A,YWHAE,YWHAG,TUBA1A,DYNLL1,CEP135,CEP57,CCP110,AKAP9,TUBGCP3,PLK4,MAPRE1,CLASP1,NDE1,HAUS2,CEP76,CEP70,TUBA1C,NEDD1,MZT1
Reactome Gene Sets	R-HSA-380259	Loss of Nlp from mitotic centrosomes	-14.6623	-12.9042	21/70	CDK1,DYNC1I2,PAFAH1B1,PCM1,PPP2R1A,YWHAE,YWHAG,TUBA1A,DYNLL1,CEP135,CEP57,CCP110,AKAP9,PLK4,MAPRE1,CLASP1,NDE1,HAUS2,CEP76,CEP70,NEDD1
Reactome Gene Sets	R-HSA-380284	Loss of proteins required for interphase microtubule organization from the centrosome	-14.6623	-12.9042	21/70	CDK1,DYNC1I2,PAFAH1B1,PCM1,PPP2R1A,YWHAE,YWHAG,TUBA1A,DYNLL1,CEP135,CEP57,CCP110,AKAP9,PLK4,MAPRE1,CLASP1,NDE1,HAUS2,CEP76,CEP70,NEDD1
Reactome Gene Sets	R-HSA-5620912	Anchoring of the basal body to the plasma membrane	-14.4455	-12.7049	24/98	CDK1,DYNC1I2,RAB8A,PAFAH1B1,PCM1,PPP2R1A,YWHAE,YWHAG,TUBA1A,DYNLL1,RAB11A,CEP135,CEP57,CCP110,AKAP9,PLK4,MAPRE1,CLASP1,NDE1,HAUS2,CEP76,CEP70,RAB3IP,NEDD1
Reactome Gene Sets	R-HSA-76002	Platelet activation, signaling and aggregation	-13.5345	-11.8557	37/263	RHOA,RHOB,CALM1,CALM2,CALU,CDC42,CRK,GNAI3,HSPA5,ITPR1,ITPR2,PDGFB,PDPK1,PIK3CA,PIK3CB,PIK3R1,PLCG2,SRGN,PRKCQ,MAPK1,PTPN1,PTPN11,RAP1A,RAP1B,SOS1,STXBP3,TTN,VEGFA,YWHAZ,PHACTR2,GNA13,CYRIB,GNG13,GNG2,APBB1IP,CDC37L1,APOOL
Reactome Gene Sets	R-HSA-6804756	Regulation of TP53 Activity through Phosphorylation	-13.0664	-11.4198	22/92	ATR,BLM,CSNK2A1,CSNK2A2,DNA2,HUS1,MDM2,MDM4,PRKAG1,RBBP8,RPA3,TAF2,TAF4B,TAF5,TAF9,TAF13,WRN,TAF15,EXO1,TPX2,TAF1L,HIPK1
Reactome Gene Sets	R-HSA-112382	Formation of RNA Pol II elongation complex	-12.9476	-11.3088	18/58	CCNH,CCNT1,CCNT2,GTF2F2,GTF2H1,MNAT1,POLR2A,POLR2B,POLR2D,POLR2K,SUPT4H1,TCEA1,ELOC,CCNK,CTR9,ELOA2,CDC73,LEO1
Reactome Gene Sets	R-HSA-75955	RNA Polymerase II Transcription Elongation	-12.9476	-11.3088	18/58	CCNH,CCNT1,CCNT2,GTF2F2,GTF2H1,MNAT1,POLR2A,POLR2B,POLR2D,POLR2K,SUPT4H1,TCEA1,ELOC,CCNK,CTR9,ELOA2,CDC73,LEO1
Reactome Gene Sets	R-HSA-9031628	NGF-stimulated transcription	-12.4673	-10.8588	15/39	CREB1,ATF2,EGR1,EGR2,EGR4,FOS,FOSB,ID1,ID2,REST,RRAD,SGK1,TCF12,FOSL1,TRIB1
Reactome Gene Sets	R-HSA-8943724	Regulation of PTEN gene transcription	-11.4128	-9.87365	17/61	ATF2,EGR1,EZH2,HDAC2,JUN,MAPK1,REST,RHEB,RNF2,LAMTOR3,RCOR1,SUZ12,GATAD2B,RRAGC,PHC3,SLC38A9,COMMD3-BMI1
Reactome Gene Sets	R-HSA-167152	Formation of HIV elongation complex in the absence of HIV Tat	-11.4069	-9.86842	15/45	CCNH,CCNT1,CCNT2,GTF2F2,GTF2H1,MNAT1,POLR2A,POLR2B,POLR2D,POLR2K,SUPT4H1,TCEA1,ELOC,CCNK,ELOA2
Reactome Gene Sets	R-HSA-167161	HIV Transcription Initiation	-11.0942	-9.57543	15/47	CCNH,GTF2F2,GTF2H1,MNAT1,POLR2A,POLR2B,POLR2D,POLR2K,TAF2,TAF4B,TAF5,TAF9,TAF13,TAF15,TAF1L
Reactome Gene Sets	R-HSA-167162	RNA Polymerase II HIV Promoter Escape	-11.0942	-9.57543	15/47	CCNH,GTF2F2,GTF2H1,MNAT1,POLR2A,POLR2B,POLR2D,POLR2K,TAF2,TAF4B,TAF5,TAF9,TAF13,TAF15,TAF1L
Reactome Gene Sets	R-HSA-73776	RNA Polymerase II Promoter Escape	-11.0942	-9.57543	15/47	CCNH,GTF2F2,GTF2H1,MNAT1,POLR2A,POLR2B,POLR2D,POLR2K,TAF2,TAF4B,TAF5,TAF9,TAF13,TAF15,TAF1L
Reactome Gene Sets	R-HSA-75953	RNA Polymerase II Transcription Initiation	-11.0942	-9.57543	15/47	CCNH,GTF2F2,GTF2H1,MNAT1,POLR2A,POLR2B,POLR2D,POLR2K,TAF2,TAF4B,TAF5,TAF9,TAF13,TAF15,TAF1L
Reactome Gene Sets	R-HSA-76042	RNA Polymerase II Transcription Initiation And Promoter Clearance	-11.0942	-9.57543	15/47	CCNH,GTF2F2,GTF2H1,MNAT1,POLR2A,POLR2B,POLR2D,POLR2K,TAF2,TAF4B,TAF5,TAF9,TAF13,TAF15,TAF1L
Reactome Gene Sets	R-HSA-73779	RNA Polymerase II Transcription Pre-Initiation And Promoter Opening	-11.0942	-9.57543	15/47	CCNH,GTF2F2,GTF2H1,MNAT1,POLR2A,POLR2B,POLR2D,POLR2K,TAF2,TAF4B,TAF5,TAF9,TAF13,TAF15,TAF1L
Reactome Gene Sets	R-HSA-167287	HIV elongation arrest and recovery	-9.75575	-8.33196	12/33	CCNT1,CCNT2,GTF2F2,POLR2A,POLR2B,POLR2D,POLR2K,SUPT4H1,TCEA1,ELOC,CCNK,ELOA2
Reactome Gene Sets	R-HSA-167290	Pausing and recovery of HIV elongation	-9.75575	-8.33196	12/33	CCNT1,CCNT2,GTF2F2,POLR2A,POLR2B,POLR2D,POLR2K,SUPT4H1,TCEA1,ELOC,CCNK,ELOA2
Reactome Gene Sets	R-HSA-167200	Formation of HIV-1 elongation complex containing HIV-1 Tat	-9.36448	-7.96726	13/43	CCNH,CCNT1,GTF2F2,GTF2H1,MNAT1,POLR2A,POLR2B,POLR2D,POLR2K,SUPT4H1,TCEA1,ELOC,ELOA2
Reactome Gene Sets	R-HSA-167169	HIV Transcription Elongation	-9.36448	-7.96726	13/43	CCNH,CCNT1,GTF2F2,GTF2H1,MNAT1,POLR2A,POLR2B,POLR2D,POLR2K,SUPT4H1,TCEA1,ELOC,ELOA2
Reactome Gene Sets	R-HSA-167246	Tat-mediated elongation of the HIV-1 transcript	-9.36448	-7.96726	13/43	CCNH,CCNT1,GTF2F2,GTF2H1,MNAT1,POLR2A,POLR2B,POLR2D,POLR2K,SUPT4H1,TCEA1,ELOC,ELOA2
Reactome Gene Sets	R-HSA-167238	Pausing and recovery of Tat-mediated HIV elongation	-7.64402	-6.37004	10/31	CCNT1,GTF2F2,POLR2A,POLR2B,POLR2D,POLR2K,SUPT4H1,TCEA1,ELOC,ELOA2
Reactome Gene Sets	R-HSA-167243	Tat-mediated HIV elongation arrest and recovery	-7.64402	-6.37004	10/31	CCNT1,GTF2F2,POLR2A,POLR2B,POLR2D,POLR2K,SUPT4H1,TCEA1,ELOC,ELOA2
Reactome Gene Sets	R-HSA-77075	RNA Pol II CTD phosphorylation and interaction with CE	-7.07566	-5.84223	9/27	CCNH,GTF2F2,GTF2H1,MNAT1,POLR2A,POLR2B,POLR2D,POLR2K,RNMT
Reactome Gene Sets	R-HSA-167160	RNA Pol II CTD phosphorylation and interaction with CE during HIV infection	-7.07566	-5.84223	9/27	CCNH,GTF2F2,GTF2H1,MNAT1,POLR2A,POLR2B,POLR2D,POLR2K,RNMT
Reactome Gene Sets	R-HSA-6781823	Formation of TC-NER Pre-Incision Complex	-7.03543	-5.80694	12/54	CCNH,GTF2H1,MNAT1,POLR2A,POLR2B,POLR2D,POLR2K,TCEA1,USP7,COPS3,COPS2,COPS4
Reactome Gene Sets	R-HSA-6781827	Transcription-Coupled Nucleotide Excision Repair (TC-NER)	-6.78658	-5.57396	14/79	CCNH,GTF2H1,MNAT1,PCNA,POLR2A,POLR2B,POLR2D,POLR2K,RPA3,TCEA1,USP7,COPS3,COPS2,COPS4
Reactome Gene Sets	R-HSA-72086	mRNA Capping	-6.77056	-5.55889	9/29	CCNH,GTF2F2,GTF2H1,MNAT1,POLR2A,POLR2B,POLR2D,POLR2K,RNMT
Reactome Gene Sets	R-HSA-5696398	Nucleotide Excision Repair	-6.37445	-5.18924	16/111	CCNH,GTF2H1,MNAT1,PCNA,POLR2A,POLR2B,POLR2D,POLR2K,RPA3,TCEA1,USP7,COPS3,PIAS1,COPS2,COPS4,RNF111
Reactome Gene Sets	R-HSA-113418	Formation of the Early Elongation Complex	-6.23428	-5.05911	9/33	CCNH,GTF2F2,GTF2H1,MNAT1,POLR2A,POLR2B,POLR2D,POLR2K,SUPT4H1
Reactome Gene Sets	R-HSA-167158	Formation of the HIV-1 Early Elongation Complex	-6.23428	-5.05911	9/33	CCNH,GTF2F2,GTF2H1,MNAT1,POLR2A,POLR2B,POLR2D,POLR2K,SUPT4H1
Reactome Gene Sets	R-HSA-6807505	RNA polymerase II transcribes snRNA genes	-5.48085	-4.36322	12/74	CCNT1,CCNT2,GTF2F2,POLR2A,POLR2B,POLR2D,POLR2K,SUPT4H1,TAF5,TAF9,TAF13,CCNK
Reactome Gene Sets	R-HSA-72165	mRNA Splicing - Minor Pathway	-5.35257	-4.24878	10/52	GTF2F2,POLR2A,POLR2B,POLR2D,POLR2K,SRSF6,SRSF7,EFTUD2,SNRNP40,SF3B4
Reactome Gene Sets	R-HSA-6782210	Gap-filling DNA repair synthesis and ligation in TC-NER	-5.25938	-4.16222	11/65	CCNH,GTF2H1,MNAT1,PCNA,POLR2A,POLR2B,POLR2D,POLR2K,RPA3,TCEA1,USP7
Reactome Gene Sets	R-HSA-6782135	Dual incision in TC-NER	-5.19267	-4.10084	11/66	CCNH,GTF2H1,MNAT1,PCNA,POLR2A,POLR2B,POLR2D,POLR2K,RPA3,TCEA1,USP7
Note: In bold pathways showed in figure 4B.
