## Supplementary material for "*MALAT1* Expression is Associated with Aggressive Behavior in Indolent B-Cell Neoplasms": TableS10

### Sheet: Table S10
Table S10. Enriched pathways found exclusively in FL (vs CLL) among MALAT1-positively correlated genes from pathways already found significantly enriched in separated analysis for each lymphoma type
Category	Term	Description	LogP	Log(q-value)	InTerm_InList	Symbols
Reactome Gene Sets	R-HSA-422475	Axon guidance	-19.8361	-15.488	23/552	ACTB,ACTG1,GRB2,MYO9B,PIK3CD,PRKACA,PSMB8,PSMD2,RPL3,RPL9,RPL12,RPL30,RPL39,RPL41,RPS2,RPS3,RPS6,RPS18,RPS29,SEMA7A,ARPC2,CAP1,RPL13A
Reactome Gene Sets	R-HSA-8953854	Metabolism of RNA	-19.1454	-15.3994	24/674	FUS,GTF2F1,HNRNPH1,HNRNPK,HNRNPL,PSMB8,PSMD2,UPF1,RPL3,RPL9,RPL12,RPL30,RPL39,RPL41,RPS2,RPS3,RPS6,RPS18,RPS29,SKIV2L,YWHAB,RPL13A,PRPF6,SUGP1
Reactome Gene Sets	R-HSA-9675108	Nervous system development	-19.4072	-15.3994	23/577	ACTB,ACTG1,GRB2,MYO9B,PIK3CD,PRKACA,PSMB8,PSMD2,RPL3,RPL9,RPL12,RPL30,RPL39,RPL41,RPS2,RPS3,RPS6,RPS18,RPS29,SEMA7A,ARPC2,CAP1,RPL13A
Reactome Gene Sets	R-HSA-376176	Signaling by ROBO receptors	-19.1795	-15.3994	17/218	MYO9B,PRKACA,PSMB8,PSMD2,RPL3,RPL9,RPL12,RPL30,RPL39,RPL41,RPS2,RPS3,RPS6,RPS18,RPS29,CAP1,RPL13A
Reactome Gene Sets	R-HSA-156842	Eukaryotic Translation Elongation	-18.0993	-14.4502	13/93	EEF1G,RPL3,RPL9,RPL12,RPL30,RPL39,RPL41,RPS2,RPS3,RPS6,RPS18,RPS29,RPL13A
Reactome Gene Sets	R-HSA-975956	Nonsense Mediated Decay (NMD) independent of the Exon Junction Complex (EJC)	-17.9728	-14.4028	13/95	UPF1,RPL3,RPL9,RPL12,RPL30,RPL39,RPL41,RPS2,RPS3,RPS6,RPS18,RPS29,RPL13A
Reactome Gene Sets	R-HSA-975957	Nonsense Mediated Decay (NMD) enhanced by the Exon Junction Complex (EJC)	-16.8464	-13.4526	13/115	UPF1,RPL3,RPL9,RPL12,RPL30,RPL39,RPL41,RPS2,RPS3,RPS6,RPS18,RPS29,RPL13A
Reactome Gene Sets	R-HSA-927802	Nonsense-Mediated Decay (NMD)	-16.8464	-13.4526	13/115	UPF1,RPL3,RPL9,RPL12,RPL30,RPL39,RPL41,RPS2,RPS3,RPS6,RPS18,RPS29,RPL13A
Reactome Gene Sets	R-HSA-156902	Peptide chain elongation	-16.531	-13.2243	12/89	RPL3,RPL9,RPL12,RPL30,RPL39,RPL41,RPS2,RPS3,RPS6,RPS18,RPS29,RPL13A
Reactome Gene Sets	R-HSA-192823	Viral mRNA Translation	-16.531	-13.2243	12/89	RPL3,RPL9,RPL12,RPL30,RPL39,RPL41,RPS2,RPS3,RPS6,RPS18,RPS29,RPL13A
Reactome Gene Sets	R-HSA-72764	Eukaryotic Translation Termination	-16.2907	-13.0888	12/93	RPL3,RPL9,RPL12,RPL30,RPL39,RPL41,RPS2,RPS3,RPS6,RPS18,RPS29,RPL13A
Reactome Gene Sets	R-HSA-2408557	Selenocysteine synthesis	-16.2907	-13.0888	12/93	RPL3,RPL9,RPL12,RPL30,RPL39,RPL41,RPS2,RPS3,RPS6,RPS18,RPS29,RPL13A
Reactome Gene Sets	R-HSA-9010553	Regulation of expression of SLITs and ROBOs	-16.1151	-12.9432	14/171	PSMB8,PSMD2,RPL3,RPL9,RPL12,RPL30,RPL39,RPL41,RPS2,RPS3,RPS6,RPS18,RPS29,RPL13A
Reactome Gene Sets	R-HSA-168273	Influenza Viral RNA Transcription and Replication	-15.9142	-12.7703	13/135	GTF2F1,RPL3,RPL9,RPL12,RPL30,RPL39,RPL41,RPS2,RPS3,RPS6,RPS18,RPS29,RPL13A
Reactome Gene Sets	R-HSA-72689	Formation of a pool of free 40S subunits	-15.8421	-12.7493	12/101	RPL3,RPL9,RPL12,RPL30,RPL39,RPL41,RPS2,RPS3,RPS6,RPS18,RPS29,RPL13A
Reactome Gene Sets	R-HSA-9633012	Response of EIF2AK4 (GCN2) to amino acid deficiency	-15.8421	-12.7493	12/101	RPL3,RPL9,RPL12,RPL30,RPL39,RPL41,RPS2,RPS3,RPS6,RPS18,RPS29,RPL13A
Reactome Gene Sets	R-HSA-2262752	Cellular responses to stress	-15.3435	-12.2854	22/784	ETS1,H2AZ1,HIF1A,MAP2K3,PSMB8,PSMD2,RPL3,RPL9,RPL12,RPL30,RPL39,RPL41,RPS2,RPS3,RPS6,RPS18,RPS29,VHL,MAP4K4,RPL13A,UBN1,ARFGAP1
Reactome Gene Sets	R-HSA-156827	L13a-mediated translational silencing of Ceruloplasmin expression	-15.3325	-12.2854	12/111	RPL3,RPL9,RPL12,RPL30,RPL39,RPL41,RPS2,RPS3,RPS6,RPS18,RPS29,RPL13A
Reactome Gene Sets	R-HSA-72706	GTP hydrolysis and joining of the 60S ribosomal subunit	-15.2843	-12.2786	12/112	RPL3,RPL9,RPL12,RPL30,RPL39,RPL41,RPS2,RPS3,RPS6,RPS18,RPS29,RPL13A
Reactome Gene Sets	R-HSA-1799339	SRP-dependent cotranslational protein targeting to membrane	-15.2843	-12.2786	12/112	RPL3,RPL9,RPL12,RPL30,RPL39,RPL41,RPS2,RPS3,RPS6,RPS18,RPS29,RPL13A
Reactome Gene Sets	R-HSA-8953897	Cellular responses to stimuli	-15.1849	-12.1986	22/798	ETS1,H2AZ1,HIF1A,MAP2K3,PSMB8,PSMD2,RPL3,RPL9,RPL12,RPL30,RPL39,RPL41,RPS2,RPS3,RPS6,RPS18,RPS29,VHL,MAP4K4,RPL13A,UBN1,ARFGAP1
Reactome Gene Sets	R-HSA-168255	Influenza Infection	-15.0829	-12.115	13/156	GTF2F1,RPL3,RPL9,RPL12,RPL30,RPL39,RPL41,RPS2,RPS3,RPS6,RPS18,RPS29,RPL13A
Reactome Gene Sets	R-HSA-2408522	Selenoamino acid metabolism	-15.0043	-12.0712	12/118	RPL3,RPL9,RPL12,RPL30,RPL39,RPL41,RPS2,RPS3,RPS6,RPS18,RPS29,RPL13A
Reactome Gene Sets	R-HSA-72737	Cap-dependent Translation Initiation	-14.9592	-12.0583	12/119	RPL3,RPL9,RPL12,RPL30,RPL39,RPL41,RPS2,RPS3,RPS6,RPS18,RPS29,RPL13A
Reactome Gene Sets	R-HSA-72613	Eukaryotic Translation Initiation	-14.9592	-12.0583	12/119	RPL3,RPL9,RPL12,RPL30,RPL39,RPL41,RPS2,RPS3,RPS6,RPS18,RPS29,RPL13A
Reactome Gene Sets	R-HSA-71291	Metabolism of amino acids and derivatives	-13.9258	-11.0549	16/374	OAZ1,OAZ2,PSMB8,PSMD2,RPL3,RPL9,RPL12,RPL30,RPL39,RPL41,RPS2,RPS3,RPS6,RPS18,RPS29,RPL13A
Reactome Gene Sets	R-HSA-1280215	Cytokine Signaling in Immune system	-13.8963	-11.0396	20/715	B2M,GRB2,HIF1A,HLA-A,HLA-B,HLA-C,HLA-DPB1,HLA-E,HMGB1,INPP5D,INPPL1,IRF7,PIK3CD,PRKACA,MAP2K3,PSMB8,PSMD2,TRIM38,GSDMD,TXLNA
Reactome Gene Sets	R-HSA-9705683	SARS-CoV-2-host interactions	-13.6177	-10.7748	13/202	B2M,HLA-A,HLA-B,HLA-C,HLA-E,IRF7,RPS2,RPS3,RPS6,RPS18,RPS29,YWHAB,SEC24C
Reactome Gene Sets	R-HSA-9711097	Cellular response to starvation	-13.5246	-10.6951	12/156	RPL3,RPL9,RPL12,RPL30,RPL39,RPL41,RPS2,RPS3,RPS6,RPS18,RPS29,RPL13A
Reactome Gene Sets	R-HSA-9694516	SARS-CoV-2 Infection	-13.0251	-10.2085	14/285	B2M,HLA-A,HLA-B,HLA-C,HLA-E,IRF7,RPS2,RPS3,RPS6,RPS18,RPS29,VHL,YWHAB,SEC24C
Reactome Gene Sets	R-HSA-72766	Translation	-12.9014	-10.0974	14/291	EEF1G,RPL3,RPL9,RPL12,RPL30,RPL39,RPL41,RPS2,RPS3,RPS6,RPS18,RPS29,MRPL28,RPL13A
Reactome Gene Sets	R-HSA-9679506	SARS-CoV Infections	-12.8636	-10.0718	15/362	B2M,HDAC1,HLA-A,HLA-B,HLA-C,HLA-E,IRF7,RPS2,RPS3,RPS6,RPS18,RPS29,VHL,YWHAB,SEC24C
Reactome Gene Sets	R-HSA-6791226	Major pathway of rRNA processing in the nucleolus and cytosol	-12.663	-9.89471	12/184	RPL3,RPL9,RPL12,RPL30,RPL39,RPL41,RPS2,RPS3,RPS6,RPS18,RPS29,RPL13A
Reactome Gene Sets	R-HSA-8868773	rRNA processing in the nucleus and cytosol	-12.3888	-9.63181	12/194	RPL3,RPL9,RPL12,RPL30,RPL39,RPL41,RPS2,RPS3,RPS6,RPS18,RPS29,RPL13A
Reactome Gene Sets	R-HSA-72312	rRNA processing	-12.1293	-9.40452	12/204	RPL3,RPL9,RPL12,RPL30,RPL39,RPL41,RPS2,RPS3,RPS6,RPS18,RPS29,RPL13A
Reactome Gene Sets	R-HSA-1280218	Adaptive Immune System	-11.2076	-8.50294	18/769	B2M,CDC34,GRB2,HLA-A,HLA-B,HLA-C,HLA-DPB1,HLA-E,HMGB1,INPP5D,PIK3CD,PRKACA,PSMB8,PSMD2,VHL,YWHAB,SEC24C,STUB1
Reactome Gene Sets	R-HSA-1236977	Endosomal/Vacuolar pathway	-10.0942	-7.42738	5/11	B2M,HLA-A,HLA-B,HLA-C,HLA-E
Reactome Gene Sets	R-HSA-983170	Antigen Presentation: Folding, assembly and peptide loading of class I MHC	-9.66533	-7.02028	6/29	B2M,HLA-A,HLA-B,HLA-C,HLA-E,SEC24C
Reactome Gene Sets	R-HSA-1236974	ER-Phagosome pathway	-9.66078	-7.02028	8/90	B2M,HLA-A,HLA-B,HLA-C,HLA-E,HMGB1,PSMB8,PSMD2
Reactome Gene Sets	R-HSA-877300	Interferon gamma signaling	-9.62183	-6.99804	8/91	B2M,HLA-A,HLA-B,HLA-C,HLA-DPB1,HLA-E,IRF7,TRIM38
Reactome Gene Sets	R-HSA-1236975	Antigen processing-Cross presentation	-9.12002	-6.53538	8/105	B2M,HLA-A,HLA-B,HLA-C,HLA-E,HMGB1,PSMB8,PSMD2
Reactome Gene Sets	R-HSA-983169	Class I MHC mediated antigen processing & presentation	-8.9839	-6.41754	12/381	B2M,CDC34,HLA-A,HLA-B,HLA-C,HLA-E,HMGB1,PSMB8,PSMD2,VHL,SEC24C,STUB1
Reactome Gene Sets	R-HSA-199991	Membrane Trafficking	-8.43116	-5.88927	14/634	ACTB,ACTG1,ARF5,GRB2,YWHAB,SEC24C,RGP1,ARPC2,GABARAP,GGA2,EXOC7,ITSN2,ARFGAP1,MCFD2
Reactome Gene Sets	R-HSA-913531	Interferon Signaling	-8.19148	-5.67592	9/199	B2M,HLA-A,HLA-B,HLA-C,HLA-DPB1,HLA-E,IRF7,PSMB8,TRIM38
Reactome Gene Sets	R-HSA-5653656	Vesicle-mediated transport	-8.1033	-5.59408	14/673	ACTB,ACTG1,ARF5,GRB2,YWHAB,SEC24C,RGP1,ARPC2,GABARAP,GGA2,EXOC7,ITSN2,ARFGAP1,MCFD2
Reactome Gene Sets	R-HSA-449147	Signaling by Interleukins	-8.04716	-5.55035	12/462	GRB2,HIF1A,HMGB1,INPP5D,INPPL1,PIK3CD,PRKACA,MAP2K3,PSMB8,PSMD2,GSDMD,TXLNA
Reactome Gene Sets	R-HSA-6798695	Neutrophil degranulation	-7.84378	-5.37077	12/482	ATP6V0A1,B2M,XRCC6,HLA-A,HLA-B,HLA-C,HMGB1,PFKL,PSMD2,CAP1,TMC6,GSDMD
Reactome Gene Sets	R-HSA-9006934	Signaling by Receptor Tyrosine Kinases	-7.47296	-5.04917	12/521	ACTB,ACTG1,ATP6V0A1,GRB2,GTF2F1,HDAC1,HIF1A,HNRNPH1,PRKACA,YWHAB,STUB1,MXD4
Reactome Gene Sets	R-HSA-5663202	Diseases of signal transduction by growth factor receptors and second messengers	-7.31064	-4.90705	11/433	ACTB,ACTG1,EEF1G,GRB2,GTF2F1,HDAC1,PIK3CD,PSMB8,PSMD2,RPS6,YWHAB
Reactome Gene Sets	R-HSA-909733	Interferon alpha/beta signaling	-7.1912	-4.80692	6/72	HLA-A,HLA-B,HLA-C,HLA-E,IRF7,PSMB8
Reactome Gene Sets	R-HSA-9705671	SARS-CoV-2 activates/modulates innate and adaptive immune responses	-7.08386	-4.70891	7/126	B2M,HLA-A,HLA-B,HLA-C,HLA-E,IRF7,SEC24C
Reactome Gene Sets	R-HSA-2172127	DAP12 interactions	-6.7053	-4.37007	5/45	B2M,GRB2,HLA-B,HLA-C,HLA-E
Reactome Gene Sets	R-HSA-512988	Interleukin-3, Interleukin-5 and GM-CSF signaling	-6.56165	-4.23477	5/48	GRB2,INPP5D,INPPL1,PIK3CD,PRKACA
Reactome Gene Sets	R-HSA-9754678	SARS-CoV-2 modulates host translation machinery	-6.47112	-4.15243	5/50	RPS2,RPS3,RPS6,RPS18,RPS29
Reactome Gene Sets	R-HSA-72695	Formation of the ternary complex, and subsequently, the 43S complex	-6.42729	-4.12454	5/51	RPS2,RPS3,RPS6,RPS18,RPS29
Reactome Gene Sets	R-HSA-1640170	Cell Cycle	-6.15207	-3.88582	12/692	H2AZ1,HDAC1,PRKACA,PSMB8,PSMD2,RBL2,YWHAB,NUDC,MAU2,SUN2,FKBPL,MZT2B
Reactome Gene Sets	R-HSA-72702	Ribosomal scanning and start codon recognition	-6.14399	-3.88582	5/58	RPS2,RPS3,RPS6,RPS18,RPS29
Reactome Gene Sets	R-HSA-72649	Translation initiation complex formation	-6.14399	-3.88582	5/58	RPS2,RPS3,RPS6,RPS18,RPS29
Reactome Gene Sets	R-HSA-9658195	Leishmania infection	-6.13122	-3.87657	8/254	ACTB,ACTG1,GNAI2,GRB2,MYO9B,PRKACA,ARPC2,GSDMD
Reactome Gene Sets	R-HSA-72662	Activation of the mRNA upon binding of the cap-binding complex and eIFs, and subsequent binding to 43S	-6.10651	-3.86565	5/59	RPS2,RPS3,RPS6,RPS18,RPS29
Reactome Gene Sets	R-HSA-9664422	FCGR3A-mediated phagocytosis	-6.10651	-3.86565	5/59	ACTB,ACTG1,GRB2,MYO9B,ARPC2
Reactome Gene Sets	R-HSA-9664417	Leishmania phagocytosis	-6.10651	-3.86565	5/59	ACTB,ACTG1,GRB2,MYO9B,ARPC2
Reactome Gene Sets	R-HSA-9664407	Parasite infection	-6.10651	-3.86565	5/59	ACTB,ACTG1,GRB2,MYO9B,ARPC2
Reactome Gene Sets	R-HSA-2029482	Regulation of actin dynamics for phagocytic cup formation	-6.03355	-3.79607	5/61	ACTB,ACTG1,GRB2,MYO9B,ARPC2
Reactome Gene Sets	R-HSA-912526	Interleukin receptor SHC signaling	-5.96981	-3.73682	4/27	GRB2,INPP5D,INPPL1,PIK3CD
Reactome Gene Sets	R-HSA-72163	mRNA Splicing - Major Pathway	-5.96762	-3.73682	7/184	FUS,GTF2F1,HNRNPH1,HNRNPK,HNRNPL,PRPF6,SUGP1
Reactome Gene Sets	R-HSA-9716542	Signaling by Rho GTPases, Miro GTPases and RHOBTB3	-5.95313	-3.72891	12/723	ACTB,ACTG1,GRB2,H2AZ1,MYO9B,VHL,YWHAB,ARHGEF1,ARPC2,NUDC,ITSN2,FGD2
Reactome Gene Sets	R-HSA-72172	mRNA Splicing	-5.84417	-3.62964	7/192	FUS,GTF2F1,HNRNPH1,HNRNPK,HNRNPL,PRPF6,SUGP1
Reactome Gene Sets	R-HSA-5357801	Programmed Cell Death	-5.5857	-3.39599	7/210	HMGB1,PSMB8,PSMD2,YWHAB,STK24,STUB1,GSDMD
Reactome Gene Sets	R-HSA-5663213	RHO GTPases Activate WASPs and WAVEs	-5.45252	-3.27764	4/36	ACTB,ACTG1,GRB2,ARPC2
Reactome Gene Sets	R-HSA-8856828	Clathrin-mediated endocytosis	-5.37523	-3.20325	6/146	ACTB,ACTG1,GRB2,ARPC2,ITSN2,ARFGAP1
Reactome Gene Sets	R-HSA-69278	Cell Cycle, Mitotic	-5.29937	-3.13599	10/561	H2AZ1,HDAC1,PRKACA,PSMB8,PSMD2,RBL2,NUDC,MAU2,FKBPL,MZT2B
Reactome Gene Sets	R-HSA-2029480	Fcgamma receptor (FCGR) dependent phagocytosis	-5.29063	-3.13008	5/86	ACTB,ACTG1,GRB2,MYO9B,ARPC2
Reactome Gene Sets	R-HSA-194315	Signaling by Rho GTPases	-5.2236	-3.07143	11/707	ACTB,ACTG1,GRB2,H2AZ1,MYO9B,YWHAB,ARHGEF1,ARPC2,NUDC,ITSN2,FGD2
Reactome Gene Sets	R-HSA-8878171	Transcriptional regulation by RUNX1	-5.21625	-3.06957	7/239	ELF1,H2AZ1,HDAC1,PSMB8,PSMD2,SMARCB1,SMARCD2
Reactome Gene Sets	R-HSA-72203	Processing of Capped Intron-Containing Pre-mRNA	-5.14595	-3.01007	7/245	FUS,GTF2F1,HNRNPH1,HNRNPK,HNRNPL,PRPF6,SUGP1
Reactome Gene Sets	R-HSA-451927	Interleukin-2 family signaling	-5.09756	-2.96698	4/44	GRB2,INPP5D,INPPL1,PIK3CD
Reactome Gene Sets	R-HSA-202424	Downstream TCR signaling	-5.01237	-2.89475	5/98	CDC34,HLA-DPB1,INPP5D,PSMB8,PSMD2
Reactome Gene Sets	R-HSA-109581	Apoptosis	-4.85497	-2.76697	6/180	HMGB1,PSMB8,PSMD2,YWHAB,STK24,GSDMD
Reactome Gene Sets	R-HSA-350562	Regulation of ornithine decarboxylase (ODC)	-4.83921	-2.75359	4/51	OAZ1,OAZ2,PSMB8,PSMD2
Reactome Gene Sets	R-HSA-351202	Metabolism of polyamines	-4.58647	-2.52776	4/59	OAZ1,OAZ2,PSMB8,PSMD2
Reactome Gene Sets	R-HSA-202403	TCR signaling	-4.5858	-2.52776	5/120	CDC34,HLA-DPB1,INPP5D,PSMB8,PSMD2
Reactome Gene Sets	R-HSA-9006925	Intracellular signaling by second messengers	-4.49692	-2.44551	7/309	GRB2,HDAC1,PIK3CD,PRKACA,PSMB8,PSMD2,STUB1
Reactome Gene Sets	R-HSA-1234176	Oxygen-dependent proline hydroxylation of Hypoxia-inducible Factor Alpha	-4.3935	-2.35719	4/66	HIF1A,PSMB8,PSMD2,VHL
Reactome Gene Sets	R-HSA-198933	Immunoregulatory interactions between a Lymphoid and a non-Lymphoid cell	-4.35602	-2.33017	5/134	B2M,HLA-A,HLA-B,HLA-C,HLA-E
Reactome Gene Sets	R-HSA-5683057	MAPK family signaling cascades	-4.35805	-2.33017	7/325	ACTB,ACTG1,GRB2,PRKACA,PSMB8,PSMD2,YWHAB
Reactome Gene Sets	R-HSA-195258	RHO GTPase Effectors	-4.34123	-2.3256	7/327	ACTB,ACTG1,GRB2,H2AZ1,YWHAB,ARPC2,NUDC
Reactome Gene Sets	R-HSA-9012999	RHO GTPase cycle	-4.32788	-2.31427	8/449	ACTB,ACTG1,GRB2,MYO9B,ARHGEF1,NUDC,ITSN2,FGD2
Reactome Gene Sets	R-HSA-162906	HIV Infection	-4.24757	-2.24683	6/231	B2M,XRCC6,GTF2F1,HLA-A,PSMB8,PSMD2
Reactome Gene Sets	R-HSA-1445148	Translocation of SLC2A4 (GLUT4) to the plasma membrane	-4.24466	-2.24683	4/72	ACTB,ACTG1,YWHAB,EXOC7
Reactome Gene Sets	R-HSA-1234174	Cellular response to hypoxia	-4.1751	-2.19252	4/75	HIF1A,PSMB8,PSMD2,VHL
Reactome Gene Sets	R-HSA-3214858	RMTs methylate histone arginines	-4.08683	-2.12078	4/79	H2AZ1,RPS2,SMARCB1,SMARCD2
Reactome Gene Sets	R-HSA-2424491	DAP12 signaling	-4.05238	-2.08992	3/30	B2M,GRB2,HLA-E
Reactome Gene Sets	R-HSA-1257604	PIP3 activates AKT signaling	-3.90211	-1.96228	6/267	GRB2,HDAC1,PIK3CD,PSMB8,PSMD2,STUB1
Reactome Gene Sets	R-HSA-3247509	Chromatin modifying enzymes	-3.841	-1.90623	6/274	ACTB,H2AZ1,HDAC1,RPS2,SMARCB1,SMARCD2
Reactome Gene Sets	R-HSA-4839726	Chromatin organization	-3.841	-1.90623	6/274	ACTB,H2AZ1,HDAC1,RPS2,SMARCB1,SMARCD2
Reactome Gene Sets	R-HSA-6802948	Signaling by high-kinase activity BRAF mutants	-3.81264	-1.88287	3/36	ACTB,ACTG1,YWHAB
Reactome Gene Sets	R-HSA-5673001	RAF/MAP kinase cascade	-3.79	-1.86517	6/280	ACTB,ACTG1,GRB2,PSMB8,PSMD2,YWHAB
Reactome Gene Sets	R-HSA-5684996	MAPK1/MAPK3 signaling	-3.74022	-1.8219	6/286	ACTB,ACTG1,GRB2,PSMB8,PSMD2,YWHAB
Reactome Gene Sets	R-HSA-68886	M Phase	-3.68005	-1.77259	7/418	H2AZ1,PRKACA,PSMB8,PSMD2,NUDC,MAU2,MZT2B
Reactome Gene Sets	R-HSA-5674135	MAP2K and MAPK activation	-3.67519	-1.77233	3/40	ACTB,ACTG1,YWHAB
Reactome Gene Sets	R-HSA-8853659	RET signaling	-3.67519	-1.77233	3/40	GRB2,PIK3CD,PRKACA
Reactome Gene Sets	R-HSA-3928662	EPHB-mediated forward signaling	-3.61181	-1.71706	3/42	ACTB,ACTG1,ARPC2
Reactome Gene Sets	R-HSA-69275	G2/M Transition	-3.58044	-1.69025	5/196	PRKACA,PSMB8,PSMD2,FKBPL,MZT2B
Reactome Gene Sets	R-HSA-9656223	Signaling by RAF1 mutants	-3.58131	-1.69025	3/43	ACTB,ACTG1,YWHAB
Reactome Gene Sets	R-HSA-453274	Mitotic G2-G2/M phases	-3.56012	-1.67594	5/198	PRKACA,PSMB8,PSMD2,FKBPL,MZT2B
Reactome Gene Sets	R-HSA-983705	Signaling by the B Cell Receptor (BCR)	-3.50186	-1.62508	4/112	GRB2,PIK3CD,PSMB8,PSMD2
Reactome Gene Sets	R-HSA-6802955	Paradoxical activation of RAF signaling by kinase inactive BRAF	-3.46635	-1.60258	3/47	ACTB,ACTG1,YWHAB
Reactome Gene Sets	R-HSA-6802946	Signaling by moderate kinase activity BRAF mutants	-3.46635	-1.60258	3/47	ACTB,ACTG1,YWHAB
Reactome Gene Sets	R-HSA-6802949	Signaling by RAS mutants	-3.46635	-1.60258	3/47	ACTB,ACTG1,YWHAB
Reactome Gene Sets	R-HSA-9649948	Signaling downstream of RAS mutants	-3.46635	-1.60258	3/47	ACTB,ACTG1,YWHAB
Reactome Gene Sets	R-HSA-1660499	Synthesis of PIPs at the plasma membrane	-3.31198	-1.47311	3/53	INPP5D,INPPL1,PIK3CD
Reactome Gene Sets	R-HSA-162909	Host Interactions of HIV factors	-3.25674	-1.43501	4/130	B2M,HLA-A,PSMB8,PSMD2
Reactome Gene Sets	R-HSA-69206	G1/S Transition	-3.24422	-1.42635	4/131	HDAC1,PSMB8,PSMD2,RBL2
Reactome Gene Sets	R-HSA-5218859	Regulated Necrosis	-3.21901	-1.40624	3/57	HMGB1,STUB1,GSDMD
Reactome Gene Sets	R-HSA-157118	Signaling by NOTCH	-3.21237	-1.40212	5/236	H2AZ1,HDAC1,HIF1A,PSMB8,PSMD2
Reactome Gene Sets	R-HSA-2454202	Fc epsilon receptor (FCERI) signaling	-3.20728	-1.39954	4/134	CDC34,GRB2,PSMB8,PSMD2
Reactome Gene Sets	R-HSA-5610780	Degradation of GLI1 by the proteasome	-3.15371	-1.35587	3/60	PRKACA,PSMB8,PSMD2
Reactome Gene Sets	R-HSA-5610783	Degradation of GLI2 by the proteasome	-3.15371	-1.35587	3/60	PRKACA,PSMB8,PSMD2
Reactome Gene Sets	R-HSA-5610785	GLI3 is processed to GLI3R by the proteasome	-3.15371	-1.35587	3/60	PRKACA,PSMB8,PSMD2
Reactome Gene Sets	R-HSA-6807070	PTEN Regulation	-3.13602	-1.3394	4/140	HDAC1,PSMB8,PSMD2,STUB1
Reactome Gene Sets	R-HSA-446652	Interleukin-1 family signaling	-3.12447	-1.33029	4/141	HMGB1,PSMB8,PSMD2,GSDMD
Reactome Gene Sets	R-HSA-5621481	C-type lectin receptors (CLRs)	-3.11301	-1.32151	4/142	CDC34,PRKACA,PSMB8,PSMD2
Reactome Gene Sets	R-HSA-453279	Mitotic G1 phase and G1/S transition	-3.03517	-1.25532	4/149	HDAC1,PSMB8,PSMD2,RBL2
Reactome Gene Sets	R-HSA-6802952	Signaling by BRAF and RAF1 fusions	-3.01392	-1.24219	3/67	ACTB,ACTG1,YWHAB
Reactome Gene Sets	R-HSA-199977	ER to Golgi Anterograde Transport	-2.98199	-1.21484	4/154	ARF5,SEC24C,ARFGAP1,MCFD2
Reactome Gene Sets	R-HSA-8948751	Regulation of PTEN stability and activity	-2.97682	-1.21194	3/69	PSMB8,PSMD2,STUB1
Reactome Gene Sets	R-HSA-168898	Toll-like Receptor Cascades	-2.95098	-1.19062	4/157	HMGB1,IRF7,MAP2K3,GSDMD
Reactome Gene Sets	R-HSA-8939902	Regulation of RUNX2 expression and activity	-2.90594	-1.15336	3/73	PSMB8,PSMD2,STUB1
Reactome Gene Sets	R-HSA-5654738	Signaling by FGFR2	-2.90594	-1.15336	3/73	GRB2,GTF2F1,HNRNPH1
Reactome Gene Sets	R-HSA-8852276	The role of GTSE1 in G2/M progression after G2 checkpoint	-2.83908	-1.09739	3/77	PSMB8,PSMD2,FKBPL
Reactome Gene Sets	R-HSA-2871837	FCERI mediated NF-kB activation	-2.76055	-1.03072	3/82	CDC34,PSMB8,PSMD2
Reactome Gene Sets	R-HSA-69202	Cyclin E associated events during G1/S transition	-2.74546	-1.02064	3/83	PSMB8,PSMD2,RBL2
Reactome Gene Sets	R-HSA-195253	Degradation of beta-catenin by the destruction complex	-2.74546	-1.02064	3/83	HDAC1,PSMB8,PSMD2
Reactome Gene Sets	R-HSA-6802957	Oncogenic MAPK signaling	-2.73057	-1.00884	3/84	ACTB,ACTG1,YWHAB
Reactome Gene Sets	R-HSA-1483255	PI Metabolism	-2.73057	-1.00884	3/84	INPP5D,INPPL1,PIK3CD
Reactome Gene Sets	R-HSA-69656	Cyclin A:Cdk2-associated events at S phase entry	-2.71586	-0.997201	3/85	PSMB8,PSMD2,RBL2
Reactome Gene Sets	R-HSA-983168	Antigen processing: Ubiquitination & Proteasome degradation	-2.69378	-0.978695	5/309	CDC34,PSMB8,PSMD2,VHL,STUB1
Reactome Gene Sets	R-HSA-948021	Transport to the Golgi and subsequent modification	-2.68981	-0.978695	4/185	ARF5,SEC24C,ARFGAP1,MCFD2
Reactome Gene Sets	R-HSA-190236	Signaling by FGFR	-2.687	-0.978415	3/87	GRB2,GTF2F1,HNRNPH1
Reactome Gene Sets	R-HSA-109582	Hemostasis	-2.67275	-0.969113	7/621	ACTB,GNAI2,GRB2,HDAC1,INPP5D,PRKACA,CAP1
Reactome Gene Sets	R-HSA-450531	Regulation of mRNA stability by proteins that bind AU-rich elements	-2.67283	-0.969113	3/88	PSMB8,PSMD2,YWHAB
Reactome Gene Sets	R-HSA-5687128	MAPK6/MAPK4 signaling	-2.65884	-0.959129	3/89	PRKACA,PSMB8,PSMD2
Reactome Gene Sets	R-HSA-2682334	EPH-Ephrin signaling	-2.61785	-0.924921	3/92	ACTB,ACTG1,ARPC2
Reactome Gene Sets	R-HSA-975155	MyD88 dependent cascade initiated on endosome	-2.61785	-0.924921	3/92	HMGB1,IRF7,MAP2K3
Reactome Gene Sets	R-HSA-168181	Toll Like Receptor 7/8 (TLR7/8) Cascade	-2.60451	-0.914452	3/93	HMGB1,IRF7,MAP2K3
Reactome Gene Sets	R-HSA-168164	Toll Like Receptor 3 (TLR3) Cascade	-2.59132	-0.904117	3/94	HMGB1,IRF7,MAP2K3
Reactome Gene Sets	R-HSA-168138	Toll Like Receptor 9 (TLR9) Cascade	-2.56539	-0.882903	3/96	HMGB1,IRF7,MAP2K3
Reactome Gene Sets	R-HSA-166166	MyD88-independent TLR4 cascade	-2.52757	-0.856197	3/99	HMGB1,IRF7,MAP2K3
Reactome Gene Sets	R-HSA-937061	TRIF(TICAM1)-mediated TLR4 signaling	-2.52757	-0.856197	3/99	HMGB1,IRF7,MAP2K3
Reactome Gene Sets	R-HSA-4420097	VEGFA-VEGFR2 Pathway	-2.52757	-0.856197	3/99	ACTB,ACTG1,PRKACA
Reactome Gene Sets	R-HSA-5607764	CLEC7A (Dectin-1) signaling	-2.50304	-0.836214	3/101	CDC34,PSMB8,PSMD2
Reactome Gene Sets	R-HSA-5689603	UCH proteinases	-2.49098	-0.826852	3/102	ACTB,PSMB8,PSMD2
Reactome Gene Sets	R-HSA-9020702	Interleukin-1 signaling	-2.47904	-0.815809	3/103	HMGB1,PSMB8,PSMD2
Reactome Gene Sets	R-HSA-5250913	Positive epigenetic regulation of rRNA expression	-2.44395	-0.78961	3/106	ACTB,H2AZ1,HDAC1
Reactome Gene Sets	R-HSA-194138	Signaling by VEGF	-2.42116	-0.77032	3/108	ACTB,ACTG1,PRKACA
Reactome Gene Sets	R-HSA-8939211	ESR-mediated signaling	-2.39868	-0.750444	4/223	GNAI2,GTF2F1,H2AZ1,HDAC1
Reactome Gene Sets	R-HSA-5610787	Hedgehog 'off' state	-2.36613	-0.727333	3/113	PRKACA,PSMB8,PSMD2
Reactome Gene Sets	R-HSA-201681	TCF dependent signaling in response to WNT	-2.33138	-0.699309	4/233	H2AZ1,HDAC1,PSMB8,PSMD2
Reactome Gene Sets	R-HSA-8951664	Neddylation	-2.28621	-0.659123	4/240	HIF1A,PSMB8,PSMD2,VHL
Reactome Gene Sets	R-HSA-8878166	Transcriptional regulation by RUNX2	-2.2834	-0.657962	3/121	PSMB8,PSMD2,STUB1
Reactome Gene Sets	R-HSA-1500931	Cell-Cell communication	-2.20646	-0.591589	3/129	ACTB,ACTG1,GRB2
Reactome Gene Sets	R-HSA-8939236	RUNX1 regulates transcription of genes involved in differentiation of HSCs	-2.19722	-0.583945	3/130	H2AZ1,PSMB8,PSMD2
Reactome Gene Sets	R-HSA-166016	Toll Like Receptor 4 (TLR4) Cascade	-2.15214	-0.545216	3/135	HMGB1,IRF7,MAP2K3
Reactome Gene Sets	R-HSA-5663220	RHO GTPases Activate Formins	-2.10887	-0.508208	3/140	ACTB,ACTG1,NUDC
Reactome Gene Sets	R-HSA-68867	Assembly of the pre-replicative complex	-2.08372	-0.487699	3/143	H2AZ1,PSMB8,PSMD2
Reactome Gene Sets	R-HSA-212165	Epigenetic regulation of gene expression	-2.03515	-0.443715	3/149	ACTB,H2AZ1,HDAC1
Reactome Gene Sets	R-HSA-5358351	Signaling by Hedgehog	-2.03515	-0.443715	3/149	PRKACA,PSMB8,PSMD2
Reactome Gene Sets	R-HSA-9018519	Estrogen-dependent gene expression	-2.02727	-0.436593	3/150	GTF2F1,H2AZ1,HDAC1
Note: In Italics those pathawys not reaching statistical significance when considering FDR correction (Log q-val>-1.3). In bold pathways showed in figure 4B.
