## Supplementary material for "*MALAT1* Expression is Associated with Aggressive Behavior in Indolent B-Cell Neoplasms": TableS11

### Sheet: Table S11
Table S11. Enriched pathways found both in CLL and FL among MALAT1-positively correlated genes from pathways already found significantly enriched in separated analysis for each lymphoma type
Category	Term	Description	LogP	Log(q-value)	InTerm_InList	Symbols
Reactome Gene Sets	R-HSA-2029480	Fcgamma receptor (FCGR) dependent phagocytosis	-9.88674	-5.53972	5/86	HSP90AA1,LYN,ABI1,ACTR3,ACTR2
Reactome Gene Sets	R-HSA-9664422	FCGR3A-mediated phagocytosis	-8.19194	-4.63079	4/59	LYN,ABI1,ACTR3,ACTR2
Reactome Gene Sets	R-HSA-9664417	Leishmania phagocytosis	-8.19194	-4.63079	4/59	LYN,ABI1,ACTR3,ACTR2
Reactome Gene Sets	R-HSA-9664407	Parasite infection	-8.19194	-4.63079	4/59	LYN,ABI1,ACTR3,ACTR2
Reactome Gene Sets	R-HSA-2029482	Regulation of actin dynamics for phagocytic cup formation	-8.13271	-4.63079	4/61	HSP90AA1,ABI1,ACTR3,ACTR2
Reactome Gene Sets	R-HSA-194315	Signaling by Rho GTPases	-6.87903	-3.53201	6/707	HSP90AA1,LMNB1,IQGAP1,ABI1,ACTR3,ACTR2
Reactome Gene Sets	R-HSA-9716542	Signaling by Rho GTPases, Miro GTPases and RHOBTB3	-6.82172	-3.51609	6/723	HSP90AA1,LMNB1,IQGAP1,ABI1,ACTR3,ACTR2
Reactome Gene Sets	R-HSA-5663213	RHO GTPases Activate WASPs and WAVEs	-6.46882	-3.20099	3/36	ABI1,ACTR3,ACTR2
Reactome Gene Sets	R-HSA-3928662	EPHB-mediated forward signaling	-6.26316	-3.03009	3/42	LYN,ACTR3,ACTR2
Reactome Gene Sets	R-HSA-449147	Signaling by Interleukins	-6.22579	-3.0249	5/462	CAPZA1,CASP3,HSP90AA1,LMNB1,LYN
Reactome Gene Sets	R-HSA-422475	Axon guidance	-5.8454	-2.72884	5/552	HSP90AA1,LYN,ACTR3,ACTR2,PABPC1
Reactome Gene Sets	R-HSA-9675108	Nervous system development	-5.751	-2.65926	5/577	HSP90AA1,LYN,ACTR3,ACTR2,PABPC1
Reactome Gene Sets	R-HSA-9658195	Leishmania infection	-5.63926	-2.571	4/254	LYN,ABI1,ACTR3,ACTR2
Reactome Gene Sets	R-HSA-1280215	Cytokine Signaling in Immune system	-5.29564	-2.31035	5/715	CAPZA1,CASP3,HSP90AA1,LMNB1,LYN
Reactome Gene Sets	R-HSA-2682334	EPH-Ephrin signaling	-5.22904	-2.26224	3/92	LYN,ACTR3,ACTR2
Reactome Gene Sets	R-HSA-195258	RHO GTPase Effectors	-5.20485	-2.25578	4/327	IQGAP1,ABI1,ACTR3,ACTR2
Reactome Gene Sets	R-HSA-9012999	RHO GTPase cycle	-4.66319	-1.77857	4/449	HSP90AA1,LMNB1,IQGAP1,ABI1
Reactome Gene Sets	R-HSA-5357801	Programmed Cell Death	-4.15716	-1.36466	3/210	CASP3,HSP90AA1,LMNB1
Reactome Gene Sets	R-HSA-5653656	Vesicle-mediated transport	-3.97902	-1.24478	4/673	CAPZA1,HSP90AA1,ACTR3,ACTR2
Reactome Gene Sets	R-HSA-1640170	Cell Cycle	-3.93232	-1.21422	4/692	HSP90AA1,LMNB1,LYN,GAR1
Reactome Gene Sets	R-HSA-5663202	Diseases of signal transduction by growth factor receptors and second messengers	-3.23287	-0.587005	3/433	HSP90AA1,LYN,IQGAP1
Reactome Gene Sets	R-HSA-6798695	Neutrophil degranulation	-3.09767	-0.514081	3/482	HSP90AA1,IQGAP1,ACTR2
Reactome Gene Sets	R-HSA-9006934	Signaling by Receptor Tyrosine Kinases	-2.9999	-0.449821	3/521	HSP90AA1,LYN,ABI1
Reactome Gene Sets	R-HSA-69278	Cell Cycle, Mitotic	-2.90726	-0.379783	3/561	HSP90AA1,LMNB1,LYN
Reactome Gene Sets	R-HSA-199991	Membrane Trafficking	-2.75474	-0.258985	3/634	CAPZA1,ACTR3,ACTR2
Reactome Gene Sets	R-HSA-1280218	Adaptive Immune System	-2.51608	-0.066691	3/769	CAPZA1,LYN,TRIP12
Reactome Gene Sets	R-HSA-2262752	Cellular responses to stress	-2.49235	-0.0560172	3/784	CAPZA1,HSP90AA1,LMNB1
Reactome Gene Sets	R-HSA-8953897	Cellular responses to stimuli	-2.47063	-0.0426908	3/798	CAPZA1,HSP90AA1,LMNB1
Note: In Italics those pathawys not reaching statistical significance when considering FDR correction (Log q-val>-1.3). In bold those pathways also showed in figure 2B and 4B.
